# Bridging Theory and Behavior for Healthcare Accessibility Modeling: A Mobility-Driven Revision of the E2SFCA

**DOI:** 10.1101/2025.09.10.25334268

**Authors:** Ali Khosravi Kazazi, Zhenlong Li

## Abstract

Proximity to a healthcare supplier does not necessarily equate to meaningful access to care. Traditional healthcare accessibility models, particularly the Enhanced Two-Step Floating Catchment Area (E2SFCA) method, rely heavily on assumptions of proximity-driven behavior, fixed catchment sizes, and uniform distance decay. These simplifications often overlook the complexities of real-world healthcare-seeking behavior. This study examines the assumptions of the E2SFCA framework by integrating large-scale human mobility data, which captures anonymized, real-world visitation patterns between neighborhoods and hospitals across Pennsylvania. We revise the E2SFCA model through two key innovations: 1) replacing static catchment thresholds with dynamic, visit-weighted boundaries derived from observed travel behavior, and 2) estimating hospital-specific distance decay functions that better reflect heterogeneous patterns of attraction. These refinements result in accessibility metrics that align more closely with empirical realities. Compared to the traditional model, the revised E2SFCA demonstrates a more meaningful relationship with real-world outcomes, showing stronger correlation with household income and a more plausible negative association with poor or fair health status. Additionally, the revised model reveals significantly greater inequality in access, with the Gini coefficient nearly doubling (0.63 vs. 0.31), and shows that 19% of the population accounts for 63% of accessibility, exposing disparities masked by proximity-based approaches. By integrating human mobility data in spatial accessibility modeling, this study offers a more realistic, equitable, and policy-relevant framework for evaluating healthcare access.
