## Supplementary material for "Bridging Theory and Behavior for Healthcare Accessibility Modeling: A Mobility-Driven Revision of the E2SFCA": Data and Results: Health outcome _ County.csv

County	County Value**	Error Margin	Z-Score
Pennsylvania	13%	12-14%
Adams	13%	11-14%	-0.84
Allegheny	12%	10-13%	-1.45
Armstrong	14%	12-16%	0.08
Beaver	13%	11-15%	-0.66
Bedford	15%	13-17%	0.51
Berks	14%	13-16%	0.20
Blair	14%	12-16%	0.14
Bradford	15%	13-17%	0.51
Bucks	10%	9-12%	-2.38
Butler	11%	9-13%	-1.82
Cambria	14%	13-17%	0.27
Cameron	17%	15-19%	1.80
Carbon	14%	12-16%	0.02
Centre	13%	11-15%	-0.78
Chester	10%	8-11%	-2.74
Clarion	15%	13-17%	0.63
Clearfield	16%	14-18%	0.94
Clinton	15%	13-17%	0.63
Columbia	14%	12-16%	-0.10
Crawford	15%	13-17%	0.51
Cumberland	11%	10-13%	-1.64
Dauphin	13%	12-15%	-0.35
Delaware	12%	11-14%	-1.02
Elk	14%	12-15%	-0.29
Erie	14%	12-16%	0.08
Fayette	16%	14-18%	1.06
Forest	18%	16-20%	2.48
Franklin	14%	12-16%	-0.16
Fulton	14%	12-16%	0.14
Greene	15%	13-17%	0.51
Huntingdon	14%	13-16%	0.20
Indiana	15%	13-17%	0.45
Jefferson	15%	13-18%	0.82
Juniata	15%	13-17%	0.76
Lackawanna	14%	12-16%	0.08
Lancaster	14%	12-16%	-0.29
Lawrence	14%	13-16%	0.20
Lebanon	14%	12-16%	0.14
Lehigh	14%	13-16%	0.14
Luzerne	15%	14-17%	0.82
Lycoming	14%	12-16%	-0.04
McKean	16%	14-18%	0.94
Mercer	15%	13-17%	0.39
Mifflin	16%	14-19%	1.37
Monroe	15%	13-16%	0.33
Montgomery	10%	9-12%	-2.50
Montour	13%	11-15%	-0.78
Northampton	12%	11-14%	-1.09
Northumberland	15%	13-17%	0.76
Perry	14%	12-16%	-0.16
Philadelphia	19%	17-20%	2.85
Pike	13%	11-15%	-0.66
Potter	15%	13-17%	0.70
Schuylkill	15%	13-17%	0.70
Snyder	14%	12-16%	-0.04
Somerset	15%	13-17%	0.45
Sullivan	14%	12-16%	0.14
Susquehanna	14%	12-16%	0.08
Tioga	14%	12-16%	0.27
Union	14%	12-16%	-0.10
Venango	15%	13-17%	0.51
Warren	14%	12-16%	0.02
Washington	12%	10-14%	-1.33
Wayne	14%	12-16%	0.02
Westmoreland	12%	10-13%	-1.33
Wyoming	13%	12-15%	-0.53
York	13%	11-15%	-0.59
