## Supplementary material for "Bridging Theory and Behavior for Healthcare Accessibility Modeling: A Mobility-Driven Revision of the E2SFCA": Data and Results: PA Hospitals.csv

COUNTY	FACILITY NAME	LICENSED BEDS	Placekey	Latitude	Longitude
ADAMS	THE GETTYSBURG HOSPITAL D/B/A WELLSPAN GETTYSBURG HOSPITAL	76	222-222@63s-spp-mtv	39.824848	-77.234474
ALLEGHENY	AHN-ALLEGHENY GENERAL HOSPITAL	528	zzw-222@63d-5kv-qxq	40.456628	-80.003292
ALLEGHENY	AHN JEFFERSON HOSPITAL	341	zzw-222@63d-6h7-sbk	40.318038	-79.934205
ALLEGHENY	ALLEGHENY HEALTH NETWORK WEXFORD HOSPITAL	158	223-242@63d-5jc-8d9	40.63564	-80.063817
ALLEGHENY	ALLEGHENY VALLEY HOSPITAL	166	222-22b@63d-488-p35	40.618776	-79.736637
ALLEGHENY	FORBES HOSPITAL	314	222-228@63d-3vq-z75	40.428272	-79.747381
ALLEGHENY	HERITAGE VALLEY KENNEDY	74	zzw-222@63d-5mq-5cq	40.472903	-80.091629
ALLEGHENY	HERITAGE VALLEY SEWICKLEY	210	22h-222@63d-5vy-fj9	40.542018	-80.178119
ALLEGHENY	ST. CLAIR MEMORIAL HOSPITAL	329	222-222@63d-77v-p5f	40.377926	-80.068088
ALLEGHENY	UNIVERSITY OF PITTSBURGH MEDICAL CENTER EAST	155	222-22r@63d-3vp-z75	40.427004	-79.752625
ALLEGHENY	UNIVERSITY OF PITTSBURGH MEDICAL CENTER MERCY	435	222-229@63d-6xy-btv	40.43643	-79.985586
ALLEGHENY	UNIVERSITY OF PITTSBURGH MEDICAL CENTER PRESBYTERIAN SHADYSIDE	1517	222-222@63d-6zj-hnq	40.454279	-79.939603
ALLEGHENY	UNIVSERITY OF PITTSBURGH MEDICAL CENTER MCKEESPORT	195	222-226@63d-756-x5z	40.350998	-79.849663
ALLEGHENY	UPMC PASSAVANT HOSPITAL	423	zzw-222@63d-5n3-hwk	40.573284	-80.01339
ALLEGHENY	UPMC ST. MARGARET	250	223-225@63d-3sj-3dv	40.490277	-79.895892
ALLEGHENY	WEST PENN HOSPITAL	356	zzw-222@63d-6zg-tgk	40.461509	-79.945723
ARMSTRONG	ARMSTRONG COUNTY MEMORIAL HOSPITAL	95	223-226@63d-9jy-nbk	40.80827	-79.562281
BEAVER	HERITAGE VALLEY BEAVER	285	222-228@63d-66y-cdv	40.712151	-80.321271
BEAVER	PAM HEALTH SPECIALTY HOSPITAL AT HERITAGE VALLEY	35	222-22d@63d-66y-cdv	40.712208	-80.322469
BEDFORD	UPMC BEDFORD	40	zzw-222@63d-h78-m6k	40.025194	-78.432731
BERKS	PENN STATE HEALTH ST. JOSEPH	204	222-224@63s-fsf-rkz	40.375458	-75.978394
BERKS	READING HOSPITAL	697	224-22d@63s-fsw-hwk	40.329831	-75.949338
BLAIR	CONEMAUGH NASON MEDICAL CENTER	45	zzw-223@63p-ttv-p35	40.337832	-78.388297
BLAIR	PENN HIGHLANDS TYRONE	25	zzw-222@63p-q9g-nbk	40.674529	-78.252328
BLAIR	UPMC ALTOONA	398	zzw-222@63p-trg-rx5	40.521901	-78.398622
BRADFORD	ROBERT PACKER HOSPITAL	308	zzw-222@63q-cd6-zpv	41.981426	-76.520043
BRADFORD	TROY COMMUNITY HOSPITAL	25	222-222@63q-c32-bp9	41.793763	-76.794211
BUCKS	DOYLESTOWN HOSPITAL	233	22f-226@628-cw2-zvf	40.307008	-75.147337
BUCKS	GRAND VIEW HOSPITAL	194	222-22c@628-cpq-xt9	40.363119	-75.326449
BUCKS	LOWER BUCKS HOSPITAL	150	zzw-222@628-pq4-yjv	40.104661	-74.867082
BUCKS	ROTHMAN ORTHOPAEDIC SPECIALTY HOSPITAL, LLC	24	223-227@628-pr4-2x5	40.112959	-74.962901
BUCKS	ST. LUKE'S HOSPITAL - UPPER BUCKS CAMPUS	116	22p-222@628-cph-zfz	40.444416	-75.375537
BUCKS	ST. MARY MEDICAL CENTER	373	222-226@628-ppy-w8v	40.202253	-74.924711
BUTLER	INDEPENDENCE HEALTH SYSTEM BUTLER MEMORIAL HOSPITAL	294	222-225@63d-9sx-4jv	40.855843	-79.910916
CAMBRIA	CONEMAUGH MEMORIAL MEDICAL CENTER	420	223-222@63d-8hy-f4v	40.305972	-78.918205
CAMBRIA	CONEMAUGH MINERS MEDICAL CENTER	25	222-223@63p-sck-x5z	40.658129	-78.705297
CARBON	ST. LUKE'S HOSPITAL CARBON CAMPUS	52	zzw-222@628-dms-wx5	40.830431	-75.695751
CENTRE	MOUNT NITTANY MEDICAL CENTER	248	222-222@63p-vj9-s5z	40.819182	-77.842649
CHESTER	CHESTER COUNTY HOSPITAL	329	22g-223@63s-cqq-73q	39.971812	-75.601628
CHESTER	MAIN LINE HOSPITAL PAOLI	249	223-223@63s-chf-hkf	40.044019	-75.501285
CHESTER	PHOENIXVILLE HOSPITAL	144	zzw-222@63s-cct-789	40.123205	-75.51555
CLARION	CLARION HOSPITAL	67	zzw-222@63p-jdr-zcq	41.192815	-79.397296
CLEARFIELD	PENN HIGHLANDS DUBOIS	330	zzw-223@63p-ghq-vcq	41.115146	-78.776888
COLUMBIA	GEISINGER BLOOMSBURG HOSPITAL	62	223-223@63p-9w2-kj9	41.008566	-76.452982
CRAWFORD	MEADVILLE MEDICAL CENTER	198	224-222@63t-rcd-sqz	41.641677	-80.145488
CRAWFORD	TITUSVILLE AREA HOSPITAL	25	zzw-225@63p-hfq-7qz	41.633819	-79.679885
CUMBERLAND	PENN STATE HEALTH HAMPDEN MEDICAL CENTER	120	223-223@63p-8qq-mrk	40.290597	-76.986285
CUMBERLAND	PENN STATE HEALTH HOLY SPIRIT MEDICAL CENTER	307	222-223@63s-xj5-bp9	40.251353	-76.921578
CUMBERLAND	UPMC CARLISLE	166	222-223@63s-zkj-rrk	40.183293	-77.222399
DAUPHIN	MILTON S. HERSHEY MEDICAL CENTER	632	zzy-225@63p-73z-k9f	40.264434	-76.674462
DAUPHIN	UNIVERSITY OF PITTSBURGH MEDICAL CENTER PINNACLE HOSPITALS	725	223-222@63s-xhz-qs5	40.257814	-76.880384
DELAWARE	CROZER CHESTER MEDICAL CENTER	429	zzy-22f@63s-dvf-z2k	39.857618	-75.365975
DELAWARE	DELAWARE COUNTY MEMORIAL HOSPITAL	45	225-222@63s-dws-vj9	39.955066	-75.282548
DELAWARE	MERCY FITZGERALD	183	225-224@63s-dt7-k75	39.92756	-75.267802
DELAWARE	RIDDLE HOSPITAL	200	225-222@63s-f4k-4n5	39.912242	-75.430251
ELK	PENN HIGHLANDS ELK	40	zzy-222@63p-mcm-syv	41.420417	-78.561462
ERIE	AHN SAINT VINCENT HOSPITAL	376	222-228@63v-v6c-fxq	42.111439	-80.079556
ERIE	CORRY MEMORIAL HOSPITAL	20	222-222@63v-rsv-fpv	41.936349	-79.613097
ERIE	MILLCREEK COMMUNITY HOSPITAL	171	222-223@63v-v64-xt9	42.074475	-80.092198
ERIE	UPMC HAMOT	458	222-222@63v-v7w-7h5	42.13402	-80.087032
FAYETTE	PENN HIGHLANDS CONNELLSVILLE	60	224-226@63d-4wd-xh5	40.022758	-79.586138
FAYETTE	UNIONTOWN HOSPITAL	145	zzw-222@63c-49g-gkz	39.901986	-79.739586
FRANKLIN	THE CHAMBERSBURG HOSPITAL DBA WELLSPAN CHAMBERSBURG HOSPITAL	274	zzw-222@63s-vmg-mc5	39.934958	-77.645743
FRANKLIN	WELLSPAN HOSPITAL DBA WELLSPAN WAYNESBORO HOSPITAL	57	222-222@63s-s9y-mx5	39.75169	-77.568555
FULTON	FULTON COUNTY MEDICAL CENTER	21	222-228@63s-v9y-q4v	39.937215	-78.006768
GREENE	WHS GREENE	18	223-222@63c-6c3-n89	39.900573	-80.173122
HUNTINGDON	PENN HIGHLANDS HUNTINGDON	71	22n-22b@63p-qdq-wrk	40.493627	-78.011342
INDIANA	INDIANA REGIONAL MEDICAL CENTER	166	222-222@63d-963-ndv	40.60723	-79.156099
JEFFERSON	PENN HIGHLANDS BROOKVILLE	35	zzw-222@63p-gry-4y9	41.157582	-79.092739
JEFFERSON	PUNXSUTAWNEY AREA HOSPITAL INC	49	zzw-223@63p-gvb-h5z	40.960611	-78.998986
LACKAWANNA	GEISINGER COMMUNITY MEDICAL CENTER	262	224-223@63q-g5d-5zz	41.400212	-75.64607
LACKAWANNA	LEHIGH VALLEY HOSPITAL -DICKSON CITY	33	227-223@63q-g45-vfz	41.453271	-75.632796
LACKAWANNA	REGIONAL HOSPITAL OF SCRANTON	308	223-225@63q-g5k-p7q	41.412354	-75.653637
LANCASTER	PENN STATE HEALTH LANCASTER MEDICAL CENTER	137	223-223@63s-9xn-ht9	40.083285	-76.383996
LANCASTER	THE LANCASTER GENERAL HOSPITAL	620	zzw-228@63s-9wk-b8v	40.046499	-76.304303
LANCASTER	UPMC LITITZ	148	222-224@63s-9xy-n89	40.131681	-76.311866
LANCASTER	WELLSPAN EPHRATA COMMUNITY HOSPITAL	141	223-222@63s-frj-pd9	40.18707	-76.182165
LAWRENCE	UPMC JAMESON	146	223-224@63t-nf9-t9z	41.0489	-80.35593
LEBANON	WELLSPAN GOOD SAMARITAN HOSPITAL	163	222-224@63p-79j-b49	40.336558	-76.416319
LEHIGH	LEHIGH VALLEY HOSPITAL	1325	223-222@628-fzw-6tv	40.566738	-75.52416
LEHIGH	ST. LUKE'S HOSPITAL BETHLEHEM	805	zzw-224@628-g32-kxq	40.608944	-75.393687
LUZERNE	GEISINGER WYOMING VALLEY MEDICAL CENTER	318	zzy-223@63q-9vb-b49	41.245895	-75.881323
LUZERNE	LEHIGH VALLEY HOSPITAL HAZLETON	150	222-224@628-dr9-mff	40.955949	-75.984694
LUZERNE	WILKES-BARRE GENERAL HOSPITAL	369	222-222@63q-9vb-jgk	41.258231	-75.867131
LYCOMING	GEISINGER JERSEY SHORE HOSPITAL	25	zzy-222@63n-xh9-5xq	41.202424	-77.268463
LYCOMING	GEISINGER MEDICAL CENTER MUNCY	20	224-222@63p-d7h-6tv	41.239922	-76.806183
LYCOMING	UNIVERSITY OF PITTSBURGH MEDICAL CENTER MUNCY	20	zzw-222@63p-czt-8sq	41.209527	-76.774856
LYCOMING	UPMC WILLIAMSPORT	255	224-224@63p-d87-y7q	41.246825	-77.015441
MCKEAN	OLEAN GENERAL HOSPITAL D/B/A BRADFORD REGIONAL MEDICAL CENTER	50
MCKEAN	UNIVERSITY OF PITTSBURGH MEDICAL CENTER KANE	14	zzy-224@63p-krk-49z	41.671885	-78.816965
MERCER	EDGEWOOD SURGICAL HOSPITAL	10	222-222@63t-mnn-8vz	41.331014	-80.418016
MERCER	GROVE CITY MEDICAL CENTER D/B/A GROVE CITY HOSPITAL	67	zzw-225@63t-spg-zmk	41.170922	-80.084259
MERCER	SHARON REGIONAL MEDICAL CENTER	163	zzw-222@63t-p88-5vf	41.232311	-80.495926
MERCER	UPMC HORIZON	116	zzy-222@63t-p87-qmk	41.210499	-80.46953
MIFFLIN	GEISINGER LEWISTOWN HOSPITAL	133	223-223@63p-w6z-5pv	40.617583	-77.568091
MONROE	LEHIGH VALLEY HOSPITAL - POCONO	264	222-222@628-c28-nnq	40.992025	-75.174255
MONROE	ST. LUKE'S HOSPITAL MONROE CAMPUS	98	222-223@628-jft-b8v	40.997493	-75.260798
MONTGOMERY	BRYN MAWR HOSPITAL	284	222-223@63s-cjm-5zz	40.019033	-75.321433
MONTGOMERY	EINSTEIN MEDICAL CENTER MONTGOMERY	195	225-222@63s-czc-r6k	40.125405	-75.3667
MONTGOMERY	HOLY REDEEMER HOSPITAL	239	zzw-222@628-pxw-r49	40.110355	-75.082431
MONTGOMERY	JEFFERSON ABINGTON HOSPITAL	667	zzw-224@628-pxz-m6k	40.119458	-75.119838
MONTGOMERY	JEFFERSON LANSDALE HOSPITAL	140	222-222@628-ctv-mkz	40.250867	-75.270794
MONTGOMERY	LANKENAU MEDICAL CENTER	370	zzw-225@628-ph9-j9z	39.988289	-75.262191
MONTGOMERY	PHYSICIANS CARE SURGICAL HOSPITAL	12	222-222@63s-cfw-zxq	40.215886	-75.553381
MONTGOMERY	POTTSTOWN HOSPITAL, LLC	213	zzw-223@63s-d45-q9f	40.243404	-75.61187
MONTGOMERY	SUBURBAN COMMUNITY HOSPITAL	126	222-223@63s-cy9-b6k	40.140212	-75.316058
MONTOUR	GEISINGER MEDICAL CENTER	575	zzy-222@63p-9vf-9j9	40.980437	-76.569585
NORTHAMPTON	ST. LUKE'S HOSPITAL- ANDERSON CAMPUS	215	222-222@628-bwm-mrk	40.649349	-75.28868
NORTHAMPTON	ST. LUKE'S HOSPITAL - EASTON CAMPUS	164	223-223@628-bwn-sh5	40.687056	-75.242596
PHILADELPHIA	ALBERT EINSTEIN MEDICAL CENTER	738	zzy-223@628-pj9-4qf	40.036508	-75.142374
PHILADELPHIA	JEFFERSON HEALTH - NORTHEAST	464	zzw-227@628-p78-dsq	40.071725	-74.983123
PHILADELPHIA	KENSINGTON HOSPITAL	31	22r-222@628-pp5-59f	39.981697	-75.134677
PHILADELPHIA	KINDRED HOSPITAL	118	22p-222@628-p82-4d9	40.046047	-75.097029
PHILADELPHIA	NAZARETH HOSPITAL	189	222-224@628-p84-qxq	40.059444	-75.041225
PHILADELPHIA	PENN PRESBYTERIAN MEDICAL CENTER	380	zzw-22k@628-pmf-6p9	39.949572	-75.193338
PHILADELPHIA	PENNSYLVANIA HOSPITAL	493	223-226@628-pmb-fmk	39.945024	-75.155349
PHILADELPHIA	ROXBOROUGH MEMORIAL HOSPITAL	131	zzw-223@628-pfz-rrk	40.029245	-75.209001
PHILADELPHIA	TEMPLE HEALTH CHESTNUT HILL HOSPITAL	148	zzw-22g@628-pjf-z75	40.079647	-75.212022
PHILADELPHIA	TEMPLE UNIVERSITY HOSPITAL	890	223-223@628-pj4-zzz	40.005036	-75.151123
PHILADELPHIA	THE TRUSTEES OF THE UNIVERSITY OF PENNSYLVANIA D/B/A THE HOSPITAL OF THE UNIVERSITY OF PENNSYLVANIA	1146	zzw-22h@628-pmf-6p9	39.950156	-75.193129
PHILADELPHIA	THOMAS JEFFERSON UNIVERSITY HOSPITALS, INC.	884	zzw-223@628-pmb-6c5	39.949589	-75.158013
POTTER	UPMC COLE	93	222-223@63n-yb8-249	41.771598	-77.980181
SCHUYLKILL	GEISINGER ST. LUKE'S	60	zzw-222@63p-bmp-q2k	40.640966	-76.091713
SCHUYLKILL	LEHIGH VALLEY HOSPITAL - SCHUYLKILL	186	223-223@63p-bmz-6ff	40.690729	-76.1885
SCHUYLKILL	ST. LUKE'S MINERS MEMORIAL HOSPITAL	49	zzw-225@628-dvk-wrk	40.821241	-75.914496
SOMERSET	CHAN SOON-SHIONG MEDICAL CENTER AT WINDBER	54	222-223@63d-knc-dd9	40.242651	-78.83695
SOMERSET	DLP CONEMAUGH MEYERSDALE MEDICAL CENTER	20	zzw-222@63d-fxj-9pv	39.808917	-79.025796
SOMERSET	UPMC SOMERSET	111	zzw-225@63d-kmd-bc5	40.007339	-79.07777
SUSQUEHANNA	BARNES-KASSON COUNTY HOSPITAL	25	225-223@63q-dtt-fvf	41.94669	-75.592716
SUSQUEHANNA	ENDLESS MOUNTAINS HEALTH SYSTEMS, INC.	25	222-223@63q-f5r-xdv	41.83785	-75.836372
TIOGA	UNIVERSITY OF PITTSBURGH MEDICAL CENTER WELLSBORO	25	zzy-22b@63p-26f-9s5	41.744832	-77.300245
UNION	EVANGELICAL COMMUNITY HOSPITAL	131	224-222@63p-cxz-v9f	40.97957	-76.888256
VENANGO	UPMC NORTHWEST	151	zzw-224@63t-syy-g49	41.361281	-79.70035
WARREN	WARREN GENERAL HOSPITAL	85	222-224@63p-nbp-vzz	41.843253	-79.154774
WASHINGTON	AHN CANONSBURG HOSPITAL	104	zzw-224@63d-6p5-cnq	40.245967	-80.190642
WASHINGTON	PENN HIGHLANDS MON VALLEY	200	222-222@63d-6nd-28v	40.181165	-79.911257
WASHINGTON	WASHINGTON HOSPITAL	278	222-225@63c-6q8-kmk	40.183427	-80.245528
WAYNE	WAYNE MEMORIAL HOSPITAL	104	224-222@63q-gf3-td9	41.576427	-75.26016
WESTMORELAND	AHN EMERUS WESTMORELAND NEIGHBORHOOD HOSPITAL	40	zzw-222@63d-575-x5z	40.310886	-79.600713
WESTMORELAND	EXCELA HEALTH FRICK HOSPITAL	33	zzw-222@63d-4j8-b8v	40.162262	-79.544312
WESTMORELAND	EXCELA HEALTH LATROBE HOSPITAL	170	zzw-224@63d-4y9-qfz	40.320907	-79.393878
WESTMORELAND	EXCELA HEALTH WESTMORELAND REGIONAL HOSPITAL	375	zzw-223@63d-59d-p7q	40.300789	-79.555103
YORK	UPMC HANOVER	93	223-224@63s-ypz-skf	39.8086	-76.982242
YORK	UPMC MEMORIAL	104	223-222@63s-x4y-85f	39.981327	-76.768712
YORK	WELLSPAN SURGERY & REHABILITATION HOSPITAL	73	zzw-22b@63s-9pr-4jv	39.924707	-76.716606
YORK	WELLSPAN YORK HOSPITAL	593	zzw-222@63s-9pr-649	39.924083	-76.716861
ALLEGHENY	ENCOMPASS HEALTH REHABILITATION HOSPITAL OF HARMARVILLE	162	222-222@63d-3rb-4jv	40.550662	-79.871569
ALLEGHENY	ENCOMPASS HEALTH REHABILITATION HOSPITAL OF SEWICKLEY	67	zzw-222@63d-5w4-mrk	40.576285	-80.20326
ALLEGHENY	PAM HEALTH SPECIALTY HOSPITAL OF PITTSBURGH	63	222-222@63d-5tp-t7q	40.438646	-80.208698
ALLEGHENY	SELECT SPECIALTY HOSPITAL-PITTSBURGH/UPMC, INC.	67	zzw-224@63d-6zm-c3q	40.441557	-79.961439
ALLEGHENY	SELECT SPECIALTY HOSPITAL -MCKEESPORT, INC.	30	zzy-223@63d-756-x5z	40.350998	-79.849631
ALLEGHENY	SOUTHWOOD PSYCHIATRIC HOSPITAL	74	222-222@63d-76b-rtv	40.321298	-80.11264
ALLEGHENY	THE CHILDREN'S HOME OF PITTSBURGH	30	226-222@63d-6zg-vmk	40.464118	-79.937677
ALLEGHENY	UNIVERSITY OF PITTSBURGH MEDICAL CENTER CHILDREN'S HOSPITAL OF PITTSBURGH	317	222-222@63d-6zg-z4v	40.467609	-79.95282
ALLEGHENY	UNIVERSITY OF PITTSBURGH MEDICAL CENTER MAGEE-WOMENS HOSPITAL	369	zzy-223@63d-6zm-k4v	40.436572	-79.962756
ALLEGHENY	VETERANS AFFAIRS PITTSBURGH HEALTHCARE SYSTEM	.	zzw-222@63d-6zm-dy9	40.444973	-79.960301
BERKS	ENCOMPASS HEALTH REHABILITATION HOSPITAL OF READING LLC	60	zzw-224@63s-fxj-mx5	40.288625	-75.924802
BERKS	HAVEN BEHAVIORAL HOSPITAL OF EASTERN PENNSYLVANIA	86	zzw-222@63s-fsq-q4v	40.338069	-75.925569
BERKS	SURGICAL INSTITUTE OF READING	15	222-222@63s-ftt-mhq	40.358447	-75.98809
BERKS	TOWER BEHAVIORAL HEALTH	144	zzw-222@63s-fsf-cdv	40.374144	-75.972864
BERKS	WERNERSVILLE STATE HOSPITAL	266	zzy-222@63s-fdb-3dv	40.330508	-76.107076
BLAIR	ENCOMPASS HEALTH REHABILITATION HOSPITAL OF ALTOONA, LLC	80	zzw-223@63p-tr9-f9f	40.49645	-78.391516
BLAIR	JAMES E. VAN ZANDT VETERANS AFFAIRS MEDICAL CENTER	.	222-225@63p-trb-fpv	40.488675	-78.395578
BUCKS	FOUNDATIONS BEHAVIORAL HEALTH	60	222-223@628-cw2-94v	40.30099	-75.155285
BUCKS	ST. MARY REHABILITATION HOSPITAL	50	zzw-222@628-pqs-jy9	40.200694	-74.933711
CAMBRIA	SELECT SPECIALTY HOSPITAL JOHNSTOWN	39	223-223@63d-8kk-gx5	40.32589	-78.920817
CENTRE	ENCOMPASS HEALTH REHABILITATION HOSPITAL OF NITTANY VALLEY	73	223-223@63p-v6j-tjv	40.911352	-77.779823
CENTRE	THE MEADOWS PSYCHIATRIC CENTER	119	zzy-222@63p-vbq-389	40.848838	-77.651438
CHESTER	DEVEREUX CHILDREN'S BEHAVIORAL HEALTH INSTITUTE	48
CHESTER	MAIN LINE HOSPITAL BRYN MAWR REHABILITATION	148	zzw-223@63s-csf-835	40.010653	-75.529692
CHESTER	MALVERN BEHAVIORAL HEALTH	76	22v-222@628-pm4-g49	39.925996	-75.169855
CHESTER	SAINT JOHN VIANNEY HOSPITAL	50	226-226@63s-cr9-snq	40.011715	-75.704551
CHESTER	VETERANS AFFAIRS MEDICAL CENTER COATESVILLE	.	222-223@63s-7xk-jd9	39.997194	-75.798566
CLARION	CLARION PSYCHIATRIC CENTER	112	223-222@63p-jds-2tv	41.193608	-79.39805
CLINTON	BUCKTAIL MEDICAL CENTER	16	222-222@63n-zdn-35z	41.327893	-77.737127
COLUMBIA	BERWICK FREE STANDING PSYCHIATRIC HOSPITAL	14	zzw-223@63p-9n2-mff	41.071929	-76.227701
CUMBERLAND	ENCOMPASS HEALTH REHABILITATION HOSPITAL OF MECHANICSBURG LLC	75	zzw-223@63s-xgf-hkf	40.211192	-76.973946
DAUPHIN	HELEN M SIMPSON REHABILITATION HOSPITAL	55	222-223@63s-xhb-q2k	40.28313	-76.816835
DAUPHIN	PENN STATE HERSHEY REHABILITATION, LLC D/B/A PENN STATE HEALTH REHABILITATION HOSPITAL	98	222-224@63p-73z-zmk	40.273329	-76.685835
DAUPHIN	PENNSYLVANIA PSYCHIATRIC INSTITUTE	89	222-224@63s-xhz-fxq	40.286313	-76.898367
DAUPHIN	SELECT SPECIALTY HOSPITAL CENTRAL PENNSYLVANIA HARRISBURG	92	zzw-224@63s-xhz-qs5	40.25794	-76.880393
ERIE	ENCOMPASS HEALTH REHABILITATION HOSPITAL OF ERIE	60	222-222@63v-v7v-vcq	42.133924	-80.084366
ERIE	SELECT SPECIALTY HOSPITAL ERIE	50	zzw-223@63v-v69-nqz	42.123308	-80.087769
ERIE	VETERANS AFFAIRS MEDICAL CENTER ERIE	.	222-226@63v-v6c-94v	42.101816	-80.063067
FRANKLIN	ROXBURY TREATMENT CENTER	44	zzw-222@63s-zc2-q4v	40.055584	-77.537343
LACKAWANNA	ALLIED SERVICES INSTITUTE OF REHABILITATION MEDICINE	50	zzw-222@63q-g4x-fpv	41.447002	-75.677397
LACKAWANNA	CLARKS SUMMIT STATE HOSPITAL	203	222-222@63q-bd7-q75	41.481327	-75.736198
LANCASTER	LANCASTER BEHAVIORAL HEALTH HOSPITAL	126	zzw-223@63s-9wk-pn5	40.049811	-76.315398
LANCASTER	LANCASTER REHABILITATION HOSPITAL	59	222-222@63s-9wm-sqz	40.062174	-76.351733
LEBANON	PHILHAVEN HOSPITAL	140	224-222@63p-79j-bhq	40.336056	-76.414797
LEBANON	VETERANS AFFAIRA MEDICAL CENTER LEBANON	.	223-223@63p-79k-t9z	40.318652	-76.398249
LEHIGH	GOOD SHEPHERD REHABILITATION NETWWORK	96	zzy-223@628-fz8-wp9	40.540345	-75.413472
LEHIGH	GOOD SHEPHERD SPECIALTY HOSPITAL	18	zzw-222@628-bvm-8qf	40.643955	-75.407699
LEHIGH	KIDSPEACE HOSPITAL	110	222-223@628-fx3-t9z	40.648621	-75.613492
LUZERNE	JOHN HEINZ INSTITUTE OF REHABILITATION MEDICINE	47	223-222@63q-b2x-3kf	41.246215	-75.853794
LUZERNE	PAM HEALTH SPECIALTY HOSPITAL OF WILKES BARRE	36	233-223@63q-9vb-j5f	41.257733	-75.867723
LUZERNE	VETERANS AFFAIRS MEDICAL CENTER WILKES-BARRE	.	227-223@63q-9vb-fxq	41.248224	-75.88028
MONTGOMERY	AVENUES RECOVERY MEDICAL CENTER AT VALLEY FORGE LLC	86	zzw-222@63s-cz2-6hq	40.159055	-75.366936
MONTGOMERY	BROOKE GLEN BEHAVIORAL HOSPITAL	146	zzw-223@63s-d29-tn5	40.134726	-75.215776
MONTGOMERY	EAGLEVILLE HOSPITAL	303	222-222@63s-cfd-whq	40.156249	-75.414196
MONTGOMERY	MONTGOMERY COUNTY EMERGENCY SERVICE	73	222-222@63s-czk-t7q	40.136493	-75.352117
MONTGOMERY	NORRISTOWN STATE HOSPITAL	374	222-223@63s-czp-b8v	40.131565	-75.344319
MONTGOMERY	THE HORSHAM CLINIC	206	zzw-223@628-pyb-t5f	40.187553	-75.189261
MONTOUR	DANVILLE STATE HOSPITAL	161	zzw-222@63p-9vb-7qz	40.948496	-76.595876
MONTOUR	GEISINGER ENCOMPASS HEALTH	42	zzw-222@63p-9v5-zmk	40.971583	-76.59945
PHILADELPHIA	BEHAVIORAL WELLNESS CENTER AT GIRARD	253
PHILADELPHIA	BELMONT BEHAVIORAL HOSPITAL	252	zzw-222@628-phd-py9	40.000235	-75.215488
PHILADELPHIA	CHILDREN'S HOSPITAL OF PHILADELPHIA & CHILDREN'S SEASHORE HOUSE OF CHILDREN'S HOSPITAL OF PHILADELPHIA	731	229-226@628-pgf-3bk	39.955761	-75.193985
PHILADELPHIA	CORPORALMICHAEL J. CRESCENZ VETERANS AFFAIRS MEDICAL CENTER	.
PHILADELPHIA	CITY OF PHILADELPHIA D/B/A WILLS EYE HOSPITAL	4	22g-227@628-pm9-t9z	39.948001	-75.155135
PHILADELPHIA	FAIRMOUNT BEHAVIORAL HEALTH SYSTEM	172	zzw-223@628-pfy-4jv	40.043367	-75.221678
PHILADELPHIA	FRIENDS HOSPITAL	192	zzw-222@628-pj8-2zf	40.026451	-75.101502
PHILADELPHIA	GOOD SHEPHERD PENN PARTNERS SPECIALTY HOSPITAL	18	22z-224@628-pmf-rc5	39.94486	-75.172526
PHILADELPHIA	HAVEN BEHAVIORAL HOSPITAL OF PHILADELPHIA	42	zzy-224@628-pfw-5j9	40.011684	-75.184301
PHILADELPHIA	HOSPITAL OF FOX CHASE CANCER CENTER	100	222-222@628-p7v-cbk	40.065389	-75.071226
PHILADELPHIA	MAGEE REHABILITATION HOSPITAL	83	232-226@628-pmb-8vz	39.948428	-75.159251
PHILADELPHIA	SHRINERS HOSPITALS FOR CHILDREN, PHILADELPHIA	49	223-222@628-pj4-xwk	40.007125	-75.151214
PHILADELPHIA	ST CHRISTOPHERS HOSPITAL FOR CHILDREN	180	222-229@628-pj5-mc5	40.0059	-75.126967
WARREN	WARREN STATE HOSPITAL	186	222-222@63p-nbp-vzz	41.84314	-79.155441
WASHINGTON	ADVANCED SURGICAL HOSPITAL	14	225-223@63c-6q5-td9	40.156271	-80.279331
WAYNE	SCI WAYMART FORENSIC TREATMENT CENTER	90	zzw-222@63q-ft5-qxq	41.584806	-75.431259
WESTMORELAND	SELECT SPECIALTY HOSPITAL- LAUREL HIGHLANDS, INC.	40	223-222@63d-4y9-py9	40.320453	-79.393995
WESTMORELAND	TORRANCE STATE HOSPITAL	357	zzw-222@63d-8py-3wk	40.417523	-79.240542
YORK	ENCOMPASS HEALTH ACUTE REHABILITATION HOSPITAL OF YORK	71	222-222@63s-x4x-x3q	39.980675	-76.780996
YORK	OSS ORTHOPEDIC HOSPITAL LLC, DBA OSS HEALTH	26	222-222@63s-9pm-fvf	39.917576	-76.695782
