## Supplementary material for "Bridging Theory and Behavior for Healthcare Accessibility Modeling: A Mobility-Driven Revision of the E2SFCA": Data and Results: Assumption 1_hospitals.xlsx

### Sheet: Sheet1
COUNTY	FACILITY NAME	LICENSED BEDS	Placekey3	geometry	visit-weighted distance	Mean_Distance_to_all_CBGs	number of served block groups
ADAMS	THE GETTYSBURG HOSPITAL D/B/A WELLSPAN GETTYSBURG HOSPITAL	76	222-222@63s-spp-mtv	POINT (-77.234474 39.824848)	40.9327	111.956	285
ALLEGHENY	AHN-ALLEGHENY GENERAL HOSPITAL	528	zzw-222@63d-5kv-qxq	POINT (-80.003292 40.456938)	32.6793	162.768	775
ALLEGHENY	AHN JEFFERSON HOSPITAL	341	zzw-222@63d-6h7-sbk	POINT (-79.934205 40.318038)	22.8927	161.367	738
ALLEGHENY	ALLEGHENY HEALTH NETWORK WEXFORD HOSPITAL	158	223-242@63d-5jc-8d9	POINT (-80.063817 40.63564)	46.3016	165.683	475
ALLEGHENY	FORBES HOSPITAL	314	222-228@63d-3vq-z75	POINT (-79.747381 40.428272)	28.8292	153.953	511
ALLEGHENY	HERITAGE VALLEY KENNEDY	74	zzw-222@63d-5mq-5cq	POINT (-80.091513 40.472903)	20.9946	166.404	32
ALLEGHENY	ST. CLAIR MEMORIAL HOSPITAL	329	222-222@63d-77v-p5f	POINT (-80.068088 40.377926)	36.7958	165.961	303
ALLEGHENY	UNIVERSITY OF PITTSBURGH MEDICAL CENTER MERCY	435	222-229@63d-6xy-btv	POINT (-79.985802 40.436293)	36.8269	162.146	820
ALLEGHENY	UNIVERSITY OF PITTSBURGH MEDICAL CENTER PRESBYTERIAN SHADYSIDE	1517	222-222@63d-6zj-hnq	POINT (-79.939603 40.454279)	42.526	160.315	375
ALLEGHENY	UNIVSERITY OF PITTSBURGH MEDICAL CENTER MCKEESPORT	195	222-226@63d-756-x5z	POINT (-79.849663 40.350998)	14.0086	157.92	188
ALLEGHENY	UPMC PASSAVANT HOSPITAL	423	zzw-222@63d-5n3-hwk	POINT (-80.012868 40.573284)	25.3808	163.309	429
ALLEGHENY	UPMC ST. MARGARET	250	223-225@63d-3sj-3dv	POINT (-79.895892 40.490349)	40.7141	158.679	141
ALLEGHENY	WEST PENN HOSPITAL	356	zzw-222@63d-6zg-tgk	POINT (-79.945723 40.461509)	46.7295	160.523	1280
ARMSTRONG	ARMSTRONG COUNTY MEMORIAL HOSPITAL	95	223-226@63d-9jy-nbk	POINT (-79.562281 40.80827)	24.9296	150.195	326
BEAVER	HERITAGE VALLEY BEAVER	285	222-228@63d-66y-cdv	POINT (-80.321271 40.712137)	17.5147	177.283	317
BEAVER	PAM HEALTH SPECIALTY HOSPITAL AT HERITAGE VALLEY	35	222-22d@63d-66y-cdv	POINT (-80.322469 40.712208)	16.7242	177.337	285
BEDFORD	UPMC BEDFORD	40	zzw-222@63d-h78-m6k	POINT (-78.433099 40.025512)	29.7087	126.507	139
BERKS	PENN STATE HEALTH ST. JOSEPH	204	222-224@63s-fsf-rkz	POINT (-75.978394 40.375458)	19.3148	100.297	349
BLAIR	CONEMAUGH NASON MEDICAL CENTER	45	zzw-223@63p-ttv-p35	POINT (-78.38893 40.337832)	39.0556	121.211	38
BLAIR	PENN HIGHLANDS TYRONE	25	zzw-222@63p-q9g-nbk	POINT (-78.252328 40.674529)	23.0621	118.545	86
BLAIR	UPMC ALTOONA	398	zzw-222@63p-trg-rx5	POINT (-78.398622 40.521901)	34.0582	120.685	399
BRADFORD	ROBERT PACKER HOSPITAL	308	zzw-222@63q-cd6-zpv	POINT (-76.520043 41.981426)	34.6587	146.334	668
BRADFORD	TROY COMMUNITY HOSPITAL	25	222-222@63q-c32-bp9	POINT (-76.794211 41.793763)	23.5922	136.388	89
BUCKS	DOYLESTOWN HOSPITAL	233	22f-226@628-cw2-zvf	POINT (-75.147337 40.307008)	34.6645	116.393	193
BUCKS	GRAND VIEW HOSPITAL	194	222-22c@628-cpq-xt9	POINT (-75.326449 40.363119)	21.251	111.256	233
BUCKS	LOWER BUCKS HOSPITAL	150	zzw-222@628-pq4-yjv	POINT (-74.867082 40.104661)	18.0441	128.082	309
BUCKS	ROTHMAN ORTHOPAEDIC SPECIALTY HOSPITAL, LLC	24	223-227@628-pr4-2x5	POINT (-74.962814 40.112898)	27.5676	123.688	212
BUCKS	ST. LUKE'S HOSPITAL - UPPER BUCKS CAMPUS	116	22p-222@628-cph-zfz	POINT (-75.375537 40.444416)	14.338	110.586	202
BUCKS	ST. MARY MEDICAL CENTER	373	222-226@628-ppy-w8v	POINT (-74.924711 40.202253)	27.4888	124.836	562
BUTLER	INDEPENDENCE HEALTH SYSTEM BUTLER MEMORIAL HOSPITAL	294	222-225@63d-9sx-4jv	POINT (-79.910904 40.855843)	6.58046	162.275	17
CAMBRIA	CONEMAUGH MEMORIAL MEDICAL CENTER	420	223-222@63d-8hy-f4v	POINT (-78.918205 40.305972)	29.6472	132.75	489
CAMBRIA	CONEMAUGH MINERS MEDICAL CENTER	25	222-223@63p-sck-x5z	POINT (-78.705297 40.658129)	35.0642	127.366	61
CARBON	ST. LUKE'S HOSPITAL CARBON CAMPUS	52	zzw-222@628-dms-wx5	POINT (-75.695751 40.830431)	22.3923	110.146	112
CENTRE	MOUNT NITTANY MEDICAL CENTER	248	222-222@63p-vj9-s5z	POINT (-77.842649 40.819182)	66.8667	113.285	747
CHESTER	CHESTER COUNTY HOSPITAL	329	22g-223@63s-cqq-73q	POINT (-75.601628 39.971812)	33.2631	109.02	518
CHESTER	PHOENIXVILLE HOSPITAL	144	zzw-222@63s-cct-789	POINT (-75.51555 40.123205)	40.5871	107.556	745
CLARION	CLARION HOSPITAL	67	zzw-222@63p-jdr-zcq	POINT (-79.397296 41.192815)	116.34	152.592	814
CLEARFIELD	PENN HIGHLANDS DUBOIS	330	zzw-223@63p-ghq-vcq	POINT (-78.776888 41.115146)	33.1154	135.466	408
COLUMBIA	GEISINGER BLOOMSBURG HOSPITAL	62	223-223@63p-9w2-kj9	POINT (-76.452142 41.009516)	27.1743	107.137	181
CRAWFORD	MEADVILLE MEDICAL CENTER	198	224-222@63t-rcd-sqz	POINT (-80.145488 41.641677)	26.2664	189.593	345
CRAWFORD	TITUSVILLE AREA HOSPITAL	25	zzw-225@63p-hfq-7qz	POINT (-79.679893 41.633819)	28.8018	173.781	98
CUMBERLAND	PENN STATE HEALTH HOLY SPIRIT MEDICAL CENTER	307	222-223@63s-xj5-bp9	POINT (-76.921578 40.251378)	24.1289	100.59	53
CUMBERLAND	UPMC CARLISLE	166	222-223@63s-zkj-rrk	POINT (-77.223958 40.183293)	53.4817	104.352	74
DAUPHIN	MILTON S. HERSHEY MEDICAL CENTER	632	zzy-225@63p-73z-k9f	POINT (-76.674462 40.264433)	16.3978	99.115	52
DAUPHIN	UNIVERSITY OF PITTSBURGH MEDICAL CENTER PINNACLE HOSPITALS	725	223-222@63s-xhz-qs5	POINT (-76.880384 40.257814)	39.2355	100.222	692
DELAWARE	CROZER CHESTER MEDICAL CENTER	429	zzy-22f@63s-dvf-z2k	POINT (-75.36824 39.856302)	7.24427	116.445	71
DELAWARE	DELAWARE COUNTY MEMORIAL HOSPITAL	45	225-222@63s-dws-vj9	POINT (-75.282548 39.955066)	36.9402	115.166	392
DELAWARE	MERCY FITZGERALD	183	225-224@63s-dt7-k75	POINT (-75.267802 39.92756)	20.2622	116.338	1172
DELAWARE	RIDDLE HOSPITAL	200	225-222@63s-f4k-4n5	POINT (-75.430251 39.912242)	37.9056	113.363	1407
ELK	PENN HIGHLANDS ELK	40	zzy-222@63p-mcm-syv	POINT (-78.561462 41.420417)	33.3831	139.344	12
ERIE	AHN SAINT VINCENT HOSPITAL	376	222-228@63v-v6c-fxq	POINT (-80.079556 42.111439)	26.8201	204.201	458
ERIE	CORRY MEMORIAL HOSPITAL	20	222-222@63v-rsv-fpv	POINT (-79.613097 41.936349)	21.5845	182.936	114
ERIE	MILLCREEK COMMUNITY HOSPITAL	171	222-223@63v-v64-xt9	POINT (-80.092198 42.074475)	38.0187	203.138	718
ERIE	UPMC HAMOT	458	222-222@63v-v7w-7h5	POINT (-80.087032 42.13402)	41.1499	205.381	813
FAYETTE	PENN HIGHLANDS CONNELLSVILLE	60	224-226@63d-4wd-xh5	POINT (-79.586138 40.022758)	17.5222	155.322	108
FAYETTE	UNIONTOWN HOSPITAL	145	zzw-222@63c-49g-gkz	POINT (-79.739586 39.901986)	25.3978	163.374	377
FRANKLIN	THE CHAMBERSBURG HOSPITAL DBA WELLSPAN CHAMBERSBURG HOSPITAL	274	zzw-222@63s-vmg-mc5	POINT (-77.645743 39.934958)	42.5763	114.494	508
FRANKLIN	WELLSPAN HOSPITAL DBA WELLSPAN WAYNESBORO HOSPITAL	57	222-222@63s-s9y-mx5	POINT (-77.568555 39.75169)	30.1098	118.283	275
FULTON	FULTON COUNTY MEDICAL CENTER	21	222-228@63s-v9y-q4v	POINT (-78.006768 39.937215)	28.0288	120.348	93
HUNTINGDON	PENN HIGHLANDS HUNTINGDON	71	22n-22b@63p-qdq-wrk	POINT (-78.011342 40.493627)	29.8897	113.799	21
INDIANA	INDIANA REGIONAL MEDICAL CENTER	166	222-222@63d-963-ndv	POINT (-79.156099 40.60723)	32.2156	137.556	371
JEFFERSON	PENN HIGHLANDS BROOKVILLE	35	zzw-222@63p-gry-4y9	POINT (-79.092739 41.157582)	29.8395	143.742	112
JEFFERSON	PUNXSUTAWNEY AREA HOSPITAL INC	49	zzw-223@63p-gvb-h5z	POINT (-78.998986 40.960611)	30.7743	137.472	144
LACKAWANNA	GEISINGER COMMUNITY MEDICAL CENTER	262	224-223@63q-g5d-5zz	POINT (-75.64607 41.400212)	35.5338	129.526	501
LACKAWANNA	LEHIGH VALLEY HOSPITAL -DICKSON CITY	33	227-223@63q-g45-vfz	POINT (-75.632796 41.453271)	17.6219	131.994	158
LACKAWANNA	REGIONAL HOSPITAL OF SCRANTON	308	223-225@63q-g5k-p7q	POINT (-75.653637 41.412354)	31.8887	129.865	595
LANCASTER	PENN STATE HEALTH LANCASTER MEDICAL CENTER	137	223-223@63s-9xn-ht9	POINT (-76.383996 40.083285)	20.3008	100.938	17
LANCASTER	THE LANCASTER GENERAL HOSPITAL	620	zzw-228@63s-9wk-b8v	POINT (-76.304303 40.04769)	32.9902	101.747	751
LANCASTER	UPMC LITITZ	148	222-224@63s-9xy-n89	POINT (-76.311861 40.131943)	23.9527	100.274	246
LANCASTER	WELLSPAN EPHRATA COMMUNITY HOSPITAL	141	223-222@63s-frj-pd9	POINT (-76.182165 40.18707)	49.8404	99.9979	620
LAWRENCE	UPMC JAMESON	146	223-224@63t-nf9-t9z	POINT (-80.35593 41.0489)	16.5856	183.085	13
LEBANON	WELLSPAN GOOD SAMARITAN HOSPITAL	163	222-224@63p-79j-b49	POINT (-76.416319 40.336558)	16.6763	98.3952	213
LEHIGH	ST. LUKE'S HOSPITAL BETHLEHEM	805	zzw-224@628-g32-kxq	POINT (-75.393687 40.608944)	25.4969	112.163	519
LUZERNE	GEISINGER WYOMING VALLEY MEDICAL CENTER	318	zzy-223@63q-9vb-b49	POINT (-75.880715 41.245887)	37.8735	119.454	378
LUZERNE	LEHIGH VALLEY HOSPITAL HAZLETON	150	222-224@628-dr9-mff	POINT (-75.984733 40.955949)	4.45485	108.984	33
LUZERNE	WILKES-BARRE GENERAL HOSPITAL	369	222-222@63q-9vb-jgk	POINT (-75.867131 41.258231)	30.1305	120.114	545
LYCOMING	GEISINGER JERSEY SHORE HOSPITAL	25	zzy-222@63n-xh9-5xq	POINT (-77.268463 41.202424)	20.036	115.042	115
LYCOMING	GEISINGER MEDICAL CENTER MUNCY	20	224-222@63p-d7h-6tv	POINT (-76.806183 41.239922)	18.9782	113.947	73
LYCOMING	UNIVERSITY OF PITTSBURGH MEDICAL CENTER MUNCY	20	zzw-222@63p-czt-8sq	POINT (-76.774856 41.209527)	43.0031	112.908	396
LYCOMING	UPMC WILLIAMSPORT	255	224-224@63p-d87-y7q	POINT (-77.015441 41.246825)	29.9585	114.798	329
MCKEAN	UNIVERSITY OF PITTSBURGH MEDICAL CENTER KANE	14	zzy-224@63p-krk-49z	POINT (-78.816965 41.671885)	24.8728	153.117	71
MERCER	EDGEWOOD SURGICAL HOSPITAL	10	222-222@63t-mnn-8vz	POINT (-80.418016 41.331014)	37.4919	191.568	61
MERCER	GROVE CITY MEDICAL CENTER D/B/A GROVE CITY HOSPITAL	67	zzw-225@63t-spg-zmk	POINT (-80.08503 41.170995)	38.6437	174.575	199
MERCER	SHARON REGIONAL MEDICAL CENTER	163	zzw-222@63t-p88-5vf	POINT (-80.495926 41.232637)	19.9495	192.643	218
MERCER	UPMC HORIZON	116	zzy-222@63t-p87-qmk	POINT (-80.46953 41.210499)	23.3868	191.048	240
MIFFLIN	GEISINGER LEWISTOWN HOSPITAL	133	223-223@63p-w6z-5pv	POINT (-77.568132 40.617583)	46.3496	107.505	281
MONROE	LEHIGH VALLEY HOSPITAL - POCONO	264	222-222@628-c28-nnq	POINT (-75.174255 40.992025)	47.6972	127.693	136
MONROE	ST. LUKE'S HOSPITAL MONROE CAMPUS	98	222-223@628-jft-b8v	POINT (-75.260798 40.997493)	82.4426	125.185	762
MONTGOMERY	EINSTEIN MEDICAL CENTER MONTGOMERY	195	225-222@63s-czc-r6k	POINT (-75.366719 40.125405)	1.66176	110.379	4
MONTGOMERY	HOLY REDEEMER HOSPITAL	239	zzw-222@628-pxw-r49	POINT (-75.082431 40.110355)	47.0274	118.804	815
MONTGOMERY	JEFFERSON ABINGTON HOSPITAL	667	zzw-224@628-pxz-m6k	POINT (-75.119838 40.119458)	29.4382	117.362	616
MONTGOMERY	JEFFERSON LANSDALE HOSPITAL	140	222-222@628-ctv-mkz	POINT (-75.270794 40.250867)	26.53	112.346	397
MONTGOMERY	PHYSICIANS CARE SURGICAL HOSPITAL	12	222-222@63s-cfw-zxq	POINT (-75.553381 40.215886)	72.2472	106.143	155
MONTGOMERY	POTTSTOWN HOSPITAL, LLC	213	zzw-223@63s-d45-q9f	POINT (-75.61187 40.243404)	24.6076	105.044	258
MONTGOMERY	SUBURBAN COMMUNITY HOSPITAL	126	222-223@63s-cy9-b6k	POINT (-75.316058 40.140212)	35.3661	111.432	433
NORTHAMPTON	ST. LUKE'S HOSPITAL- ANDERSON CAMPUS	215	222-222@628-bwm-mrk	POINT (-75.28868 40.649349)	64.6638	115.855	1987
NORTHAMPTON	ST. LUKE'S HOSPITAL - EASTON CAMPUS	164	223-223@628-bwn-sh5	POINT (-75.242596 40.687056)	13.5996	117.995	158
PHILADELPHIA	ALBERT EINSTEIN MEDICAL CENTER	738	zzw-227@628-p78-dsq	POINT (-74.983123 40.071725)	26.9324	117.461	995
PHILADELPHIA	JEFFERSON HEALTH - NORTHEAST	464	zzw-227@628-p78-dsq	POINT (-74.983123 40.071725)	26.9429	123.283	544
PHILADELPHIA	KENSINGTON HOSPITAL	31	22r-222@628-pp5-59f	POINT (-75.134677 39.981697)	16.5039	118.855	80
PHILADELPHIA	KINDRED HOSPITAL	118	22p-222@628-p82-4d9	POINT (-75.097029 40.046066)	7.53165	118.958	23
PHILADELPHIA	NAZARETH HOSPITAL	189	222-224@628-p84-qxq	POINT (-75.041225 40.059444)	23.2546	120.981	699
PHILADELPHIA	PENNSYLVANIA HOSPITAL	493	223-226@628-pmb-fmk	POINT (-75.156042 39.945024)	61.5756	119.133	1331
PHILADELPHIA	ROXBOROUGH MEMORIAL HOSPITAL	131	zzw-223@628-pfz-rrk	POINT (-75.209001 40.029245)	18.332	115.48	406
PHILADELPHIA	TEMPLE HEALTH CHESTNUT HILL HOSPITAL	148	zzw-22g@628-pjf-z75	POINT (-75.212022 40.079647)	31.3035	114.71	79
PHILADELPHIA	TEMPLE UNIVERSITY HOSPITAL	890	223-223@628-pj4-zzz	POINT (-75.150768 40.005036)	24.4748	117.745	1565
PHILADELPHIA	THOMAS JEFFERSON UNIVERSITY HOSPITALS, INC.	884	zzw-223@628-pmb-6c5	POINT (-75.158013 39.949574)	83.3139	118.907	2558
POTTER	UPMC COLE	93	222-223@63n-yb8-249	POINT (-77.980181 41.771598)	43.5896	142.972	208
SCHUYLKILL	GEISINGER ST. LUKE'S	60	zzw-222@63p-bmp-q2k	POINT (-76.091713 40.640966)	14.9895	101.467	78
SCHUYLKILL	LEHIGH VALLEY HOSPITAL - SCHUYLKILL	186	223-223@63p-bmz-6ff	POINT (-76.1885 40.690729)	13.9313	101.505	92
SCHUYLKILL	ST. LUKE'S MINERS MEMORIAL HOSPITAL	49	zzw-225@628-dvk-wrk	POINT (-75.914496 40.821241)	24.4156	106.558	187
SOMERSET	CHAN SOON-SHIONG MEDICAL CENTER AT WINDBER	54	222-223@63d-knc-dd9	POINT (-78.83695 40.242651)	27.1652	131.595	171
SOMERSET	DLP CONEMAUGH MEYERSDALE MEDICAL CENTER	20	zzw-222@63d-fxj-9pv	POINT (-79.025796 39.808917)	17.0997	145.189	22
SOMERSET	UPMC SOMERSET	111	zzw-225@63d-kmd-bc5	POINT (-79.077496 40.007339)	26.2934	141.488	181
SUSQUEHANNA	BARNES-KASSON COUNTY HOSPITAL	25	225-223@63q-dtt-fvf	POINT (-75.592716 41.94669)	14.1238	155.888	41
SUSQUEHANNA	ENDLESS MOUNTAINS HEALTH SYSTEMS, INC.	25	222-223@63q-f5r-xdv	POINT (-75.836372 41.83785)	18.4624	146.144	84
TIOGA	UNIVERSITY OF PITTSBURGH MEDICAL CENTER WELLSBORO	25	zzy-22b@63p-26f-9s5	POINT (-77.300327 41.744832)	25.7774	135.477	94
UNION	EVANGELICAL COMMUNITY HOSPITAL	131	224-222@63p-cxz-v9f	POINT (-76.888256 40.97957)	50.0603	106.762	743
VENANGO	UPMC NORTHWEST	151	zzw-224@63t-syy-g49	POINT (-79.70035 41.361281)	27.477	166.026	215
WARREN	WARREN GENERAL HOSPITAL	85	222-224@63p-nbp-vzz	POINT (-79.154774 41.843253)	21.9504	167.257	136
WASHINGTON	AHN CANONSBURG HOSPITAL	104	zzw-224@63d-6p5-cnq	POINT (-80.190621 40.245967)	53.2034	172.994	202
WASHINGTON	PENN HIGHLANDS MON VALLEY	200	222-222@63d-6nd-28v	POINT (-79.911257 40.181165)	31.4239	162.833	235
WASHINGTON	WASHINGTON HOSPITAL	278	222-225@63c-6q8-kmk	POINT (-80.245528 40.183427)	40.8351	176.456	436
WAYNE	WAYNE MEMORIAL HOSPITAL	104	224-222@63q-gf3-td9	POINT (-75.26016 41.576427)	53.7327	146.267	388
WESTMORELAND	AHN EMERUS WESTMORELAND NEIGHBORHOOD HOSPITAL	40	zzw-222@63d-575-x5z	POINT (-79.600713 40.310886)	7.846	150.534	37
WESTMORELAND	EXCELA HEALTH FRICK HOSPITAL	33	zzw-222@63d-4j8-b8v	POINT (-79.544312 40.162262)	28.9642	151.123	31
WESTMORELAND	EXCELA HEALTH WESTMORELAND REGIONAL HOSPITAL	375	zzw-223@63d-59d-p7q	POINT (-79.555103 40.300789)	23.1298	149.319	335
YORK	UPMC HANOVER	93	223-224@63s-ypz-skf	POINT (-76.982242 39.8086)	17.8498	110	228
YORK	UPMC MEMORIAL	104	223-222@63s-x4y-85f	POINT (-76.768834 39.982245)	40.1799	103.845	368
YORK	WELLSPAN SURGERY & REHABILITATION HOSPITAL	73	zzw-22b@63s-9pr-4jv	POINT (-76.716606 39.924707)	22.5406	104.988	369
YORK	WELLSPAN YORK HOSPITAL	593	zzw-222@63s-9pr-649	POINT (-76.716861 39.924395)	23.0702	105.006	392
ALLEGHENY	ENCOMPASS HEALTH REHABILITATION HOSPITAL OF SEWICKLEY	67	zzw-222@63d-5w4-mrk	POINT (-80.20326 40.576372)	32.8372	171.324	23
ALLEGHENY	SELECT SPECIALTY HOSPITAL-PITTSBURGH/UPMC, INC.	67	zzw-224@63d-6zm-c3q	POINT (-79.961439 40.441557)	55.8235	161.187	2848
ALLEGHENY	SELECT SPECIALTY HOSPITAL -MCKEESPORT, INC.	30	zzw-224@63d-6zm-c3q	POINT (-79.961439 40.441557)	55.8235	157.919	512
ALLEGHENY	SOUTHWOOD PSYCHIATRIC HOSPITAL	74	222-222@63d-76b-rtv	POINT (-80.11264 40.321298)	25.1216	168.517	30
ALLEGHENY	THE CHILDREN'S HOME OF PITTSBURGH	30	226-222@63d-6zg-vmk	POINT (-79.937677 40.464118)	52.6858	160.217	282
ALLEGHENY	UNIVERSITY OF PITTSBURGH MEDICAL CENTER CHILDREN'S HOSPITAL OF PITTSBURGH	317	222-222@63d-6zg-z4v	POINT (-79.95282 40.467609)	48.8654	160.777	1990
ALLEGHENY	UNIVERSITY OF PITTSBURGH MEDICAL CENTER MAGEE-WOMENS HOSPITAL	369	zzy-223@63d-6zm-k4v	POINT (-79.962756 40.436572)	63.3841	161.261	247
BERKS	ENCOMPASS HEALTH REHABILITATION HOSPITAL OF READING LLC	60	zzw-224@63s-fxj-mx5	POINT (-75.924904 40.288604)	21.6539	100.909	72
BERKS	HAVEN BEHAVIORAL HOSPITAL OF EASTERN PENNSYLVANIA	86	zzw-222@63s-fsq-q4v	POINT (-75.925614 40.338101)	18.845	100.758	187
BERKS	TOWER BEHAVIORAL HEALTH	144	zzw-222@63s-fsf-cdv	POINT (-75.972864 40.374144)	9.68156	100.342	60
BERKS	WERNERSVILLE STATE HOSPITAL	266	zzy-222@63s-fdb-3dv	POINT (-76.107076 40.330508)	8.13382	99.4204	3
BLAIR	ENCOMPASS HEALTH REHABILITATION HOSPITAL OF ALTOONA, LLC	80	zzw-223@63p-tr9-f9f	POINT (-78.391516 40.49645)	25.7076	120.557	82
BUCKS	FOUNDATIONS BEHAVIORAL HEALTH	60	222-223@628-cw2-94v	POINT (-75.155196 40.300847)	68.2038	116.093	27
BUCKS	ST. MARY REHABILITATION HOSPITAL	50	zzw-222@628-pqs-jy9	POINT (-74.933711 40.200694)	33.2988	124.45	40
CAMBRIA	SELECT SPECIALTY HOSPITAL JOHNSTOWN	39	223-223@63d-8kk-gx5	POINT (-78.920817 40.32589)	48.4467	132.625	272
CENTRE	ENCOMPASS HEALTH REHABILITATION HOSPITAL OF NITTANY VALLEY	73	223-223@63p-v6j-tjv	POINT (-77.779823 40.911352)	66.8011	113.83	43
CENTRE	THE MEADOWS PSYCHIATRIC CENTER	119	zzy-222@63p-vbq-389	POINT (-77.651438 40.848838)	48.6573	111.09	18
CHESTER	MAIN LINE HOSPITAL BRYN MAWR REHABILITATION	148	zzw-223@63s-csf-835	POINT (-75.529692 40.010653)	27.6675	109.176	134
CHESTER	MALVERN BEHAVIORAL HEALTH	76	22v-222@628-pm4-g49	POINT (-75.169855 39.925996)	26.6502	119.238	476
CHESTER	SAINT JOHN VIANNEY HOSPITAL	50	226-226@63s-cr9-snq	POINT (-75.704551 40.011715)	11.8415	106.78	62
CLARION	CLARION PSYCHIATRIC CENTER	112	223-222@63p-jds-2tv	POINT (-79.39805 41.193608)	41.2548	152.632	76
CLINTON	BUCKTAIL MEDICAL CENTER	16	222-222@63n-zdn-35z	POINT (-77.737127 41.327893)	141.062	123.622	33
CUMBERLAND	ENCOMPASS HEALTH REHABILITATION HOSPITAL OF MECHANICSBURG LLC	75	zzw-223@63s-xgf-hkf	POINT (-76.973946 40.211192)	103.317	101.425	71
DAUPHIN	PENN STATE HERSHEY REHABILITATION, LLC D/B/A PENN STATE HEALTH REHABILITATION HOSPITAL	98	222-224@63p-73z-zmk	POINT (-76.686917 40.272697)	59.9244	99.0938	252
DAUPHIN	PENNSYLVANIA PSYCHIATRIC INSTITUTE	89	222-224@63s-xhz-fxq	POINT (-76.898367 40.286313)	16.5305	100.156	201
DAUPHIN	SELECT SPECIALTY HOSPITAL CENTRAL PENNSYLVANIA HARRISBURG	92	zzw-224@63s-xhz-qs5	POINT (-76.880393 40.25794)	51.8999	100.221	1215
ERIE	ENCOMPASS HEALTH REHABILITATION HOSPITAL OF ERIE	60	222-222@63v-v7v-vcq	POINT (-80.084481 42.133983)	32.343	205.288	123
ERIE	SELECT SPECIALTY HOSPITAL ERIE	50	zzw-223@63v-v69-nqz	POINT (-80.087769 42.123308)	28.1627	204.961	199
FRANKLIN	ROXBURY TREATMENT CENTER	44	zzw-222@63s-zc2-q4v	POINT (-77.537186 40.055863)	92.983	110.427	29
LACKAWANNA	ALLIED SERVICES INSTITUTE OF REHABILITATION MEDICINE	50	zzw-222@63q-g4x-fpv	POINT (-75.677397 41.447002)	16.0808	130.837	82
LACKAWANNA	CLARKS SUMMIT STATE HOSPITAL	203	222-222@63q-bd7-q75	POINT (-75.736198 41.481327)	1.9245	131.213	1
LANCASTER	LANCASTER BEHAVIORAL HEALTH HOSPITAL	126	zzw-223@63s-9wk-pn5	POINT (-76.315398 40.049811)	21.4825	101.656	88
LANCASTER	LANCASTER REHABILITATION HOSPITAL	59	222-222@63s-9wm-sqz	POINT (-76.351733 40.062174)	40.7083	101.356	168
LEBANON	PHILHAVEN HOSPITAL	140	224-222@63p-79j-bhq	POINT (-76.414783 40.336056)	0.0994863	98.3977	1
LEHIGH	GOOD SHEPHERD REHABILITATION NETWWORK	96	zzy-223@628-fz8-wp9	POINT (-75.413472 40.540345)	12.5617	110.662	11
LUZERNE	JOHN HEINZ INSTITUTE OF REHABILITATION MEDICINE	47	223-222@63q-b2x-3kf	POINT (-75.854363 41.246427)	33.3615	119.886	111
LUZERNE	PAM HEALTH SPECIALTY HOSPITAL OF WILKES BARRE	36	233-223@63q-9vb-j5f	POINT (-75.867723 41.257733)	20.1165	120.087	220
MONTGOMERY	AVENUES RECOVERY MEDICAL CENTER AT VALLEY FORGE LLC	86	zzw-222@63s-cz2-6hq	POINT (-75.366936 40.159055)	40.7437	110.122	82
MONTGOMERY	BROOKE GLEN BEHAVIORAL HOSPITAL	146	zzw-223@63s-d29-tn5	POINT (-75.215776 40.134726)	29.1133	114.161	59
MONTGOMERY	EAGLEVILLE HOSPITAL	303	222-222@63s-cfd-whq	POINT (-75.414196 40.156249)	77.0546	109.128	273
MONTGOMERY	MONTGOMERY COUNTY EMERGENCY SERVICE	73	222-222@63s-czk-t7q	POINT (-75.352117 40.136493)	12.538	110.61	29
MONTGOMERY	THE HORSHAM CLINIC	206	zzw-223@628-pyb-t5f	POINT (-75.189261 40.187553)	18.148	114.784	33
MONTOUR	GEISINGER ENCOMPASS HEALTH	42	zzw-222@63p-9v5-zmk	POINT (-76.59945 40.971583)	17.5298	105.975	63
PHILADELPHIA	BELMONT BEHAVIORAL HOSPITAL	252	zzw-222@628-phd-py9	POINT (-75.214872 40.000235)	23.6688	115.84	227
PHILADELPHIA	CHILDREN'S HOSPITAL OF PHILADELPHIA & CHILDREN'S SEASHORE HOUSE OF CHILDREN'S HOSPITAL OF PHILADELPHIA	731	229-226@628-pgf-3bk	POINT (-75.194034 39.955761)	54.4304	117.558	710
PHILADELPHIA	CITY OF PHILADELPHIA D/B/A WILLS EYE HOSPITAL	4	22g-227@628-pm9-t9z	POINT (-75.155135 39.948001)	61.6043	119.052	1266
PHILADELPHIA	FAIRMOUNT BEHAVIORAL HEALTH SYSTEM	172	zzw-223@628-pfy-4jv	POINT (-75.221678 40.043367)	20.7996	114.897	54
PHILADELPHIA	FRIENDS HOSPITAL	192	zzw-222@628-pj8-2zf	POINT (-75.101502 40.026451)	7.45595	119.116	27
PHILADELPHIA	GOOD SHEPHERD PENN PARTNERS SPECIALTY HOSPITAL	18	22z-224@628-pmf-rc5	POINT (-75.172526 39.94486)	59.7445	118.558	302
PHILADELPHIA	HAVEN BEHAVIORAL HOSPITAL OF PHILADELPHIA	42	zzy-224@628-pfw-5j9	POINT (-75.184301 40.011684)	28.0834	116.536	702
PHILADELPHIA	HOSPITAL OF FOX CHASE CANCER CENTER	100	222-222@628-p7v-cbk	POINT (-75.071226 40.065299)	68.6254	119.688	88
PHILADELPHIA	MAGEE REHABILITATION HOSPITAL	83	232-226@628-pmb-8vz	POINT (-75.159251 39.948428)	55.4038	118.898	216
PHILADELPHIA	SHRINERS HOSPITALS FOR CHILDREN, PHILADELPHIA	49	223-222@628-pj4-xwk	POINT (-75.151214 40.007125)	57.4175	117.698	241
PHILADELPHIA	ST CHRISTOPHERS HOSPITAL FOR CHILDREN	180	222-229@628-pj5-mc5	POINT (-75.125546 40.0059)	13.8171	118.576	9
WARREN	WARREN STATE HOSPITAL	186	222-222@63p-nbp-vzz	POINT (-79.155441 41.84314)	22.0507	167.268	212
WASHINGTON	ADVANCED SURGICAL HOSPITAL	14	225-223@63c-6q5-td9	POINT (-80.279331 40.156271)	46.3386	178.45	186
WESTMORELAND	SELECT SPECIALTY HOSPITAL- LAUREL HIGHLANDS, INC.	40	223-222@63d-4y9-py9	POINT (-79.393995 40.320453)	38.1253	144.606	263
WESTMORELAND	TORRANCE STATE HOSPITAL	357	zzw-222@63d-8py-3wk	POINT (-79.240542 40.417523)	47.4368	139.833	14
YORK	ENCOMPASS HEALTH ACUTE REHABILITATION HOSPITAL OF YORK	71	222-222@63s-x4x-x3q	POINT (-76.780996 39.980675)	52.5935	103.931	84
YORK	OSS ORTHOPEDIC HOSPITAL LLC, DBA OSS HEALTH	26	222-222@63s-9pm-fvf	POINT (-76.695782 39.917576)	38.2457	105.094	374
