## Supplementary material for "Bridging Theory and Behavior for Healthcare Accessibility Modeling: A Mobility-Driven Revision of the E2SFCA": Data and Results: Assumption 2_Hospitals.xlsx

### Sheet: Sheet1
FACILITY NAME	geometry	Catchment Size
THE GETTYSBURG HOSPITAL D/B/A WELLSPAN GETTYSBURG HOSPITAL	POINT (-77.234474 39.824848)	40.9327
AHN-ALLEGHENY GENERAL HOSPITAL	POINT (-80.003292 40.456938)	32.6793
AHN JEFFERSON HOSPITAL	POINT (-79.934205 40.318038)	22.8927
ALLEGHENY HEALTH NETWORK WEXFORD HOSPITAL	POINT (-80.063817 40.63564)	46.3016
FORBES HOSPITAL	POINT (-79.747381 40.428272)	28.8292
HERITAGE VALLEY KENNEDY	POINT (-80.091513 40.472903)	20.9946
ST. CLAIR MEMORIAL HOSPITAL	POINT (-80.068088 40.377926)	36.7958
UNIVERSITY OF PITTSBURGH MEDICAL CENTER MERCY	POINT (-79.985802 40.436293)	36.8269
UNIVERSITY OF PITTSBURGH MEDICAL CENTER PRESBYTERIAN SHADYSIDE	POINT (-79.939603 40.454279)	42.526
UNIVSERITY OF PITTSBURGH MEDICAL CENTER MCKEESPORT	POINT (-79.849663 40.350998)	14.0086
UPMC PASSAVANT HOSPITAL	POINT (-80.012868 40.573284)	25.3808
UPMC ST. MARGARET	POINT (-79.895892 40.490349)	40.7141
WEST PENN HOSPITAL	POINT (-79.945723 40.461509)	46.7295
ARMSTRONG COUNTY MEMORIAL HOSPITAL	POINT (-79.562281 40.80827)	24.9296
HERITAGE VALLEY BEAVER	POINT (-80.321271 40.712137)	17.5147
PAM HEALTH SPECIALTY HOSPITAL AT HERITAGE VALLEY	POINT (-80.322469 40.712208)	16.7242
UPMC BEDFORD	POINT (-78.433099 40.025512)	29.7087
PENN STATE HEALTH ST. JOSEPH	POINT (-75.978394 40.375458)	19.3148
CONEMAUGH NASON MEDICAL CENTER	POINT (-78.38893 40.337832)	39.0556
PENN HIGHLANDS TYRONE	POINT (-78.252328 40.674529)	23.0621
UPMC ALTOONA	POINT (-78.398622 40.521901)	34.0582
ROBERT PACKER HOSPITAL	POINT (-76.520043 41.981426)	34.6587
TROY COMMUNITY HOSPITAL	POINT (-76.794211 41.793763)	23.5922
DOYLESTOWN HOSPITAL	POINT (-75.147337 40.307008)	34.6645
GRAND VIEW HOSPITAL	POINT (-75.326449 40.363119)	21.251
LOWER BUCKS HOSPITAL	POINT (-74.867082 40.104661)	18.0441
ROTHMAN ORTHOPAEDIC SPECIALTY HOSPITAL, LLC	POINT (-74.962814 40.112898)	27.5676
ST. LUKE'S HOSPITAL - UPPER BUCKS CAMPUS	POINT (-75.375537 40.444416)	14.338
ST. MARY MEDICAL CENTER	POINT (-74.924711 40.202253)	27.4888
INDEPENDENCE HEALTH SYSTEM BUTLER MEMORIAL HOSPITAL	POINT (-79.910904 40.855843)	6.58046
CONEMAUGH MEMORIAL MEDICAL CENTER	POINT (-78.918205 40.305972)	29.6472
CONEMAUGH MINERS MEDICAL CENTER	POINT (-78.705297 40.658129)	35.0642
ST. LUKE'S HOSPITAL CARBON CAMPUS	POINT (-75.695751 40.830431)	22.3923
MOUNT NITTANY MEDICAL CENTER	POINT (-77.842649 40.819182)	66.8667
CHESTER COUNTY HOSPITAL	POINT (-75.601628 39.971812)	33.2631
PHOENIXVILLE HOSPITAL	POINT (-75.51555 40.123205)	40.5871
CLARION HOSPITAL	POINT (-79.397296 41.192815)	116.34
PENN HIGHLANDS DUBOIS	POINT (-78.776888 41.115146)	33.1154
GEISINGER BLOOMSBURG HOSPITAL	POINT (-76.452142 41.009516)	27.1743
MEADVILLE MEDICAL CENTER	POINT (-80.145488 41.641677)	26.2664
TITUSVILLE AREA HOSPITAL	POINT (-79.679893 41.633819)	28.8018
PENN STATE HEALTH HOLY SPIRIT MEDICAL CENTER	POINT (-76.921578 40.251378)	24.1289
UPMC CARLISLE	POINT (-77.223958 40.183293)	53.4817
MILTON S. HERSHEY MEDICAL CENTER	POINT (-76.674462 40.264433)	16.3978
UNIVERSITY OF PITTSBURGH MEDICAL CENTER PINNACLE HOSPITALS	POINT (-76.880384 40.257814)	39.2355
CROZER CHESTER MEDICAL CENTER	POINT (-75.36824 39.856302)	7.24427
DELAWARE COUNTY MEMORIAL HOSPITAL	POINT (-75.282548 39.955066)	36.9402
MERCY FITZGERALD	POINT (-75.267802 39.92756)	20.2622
RIDDLE HOSPITAL	POINT (-75.430251 39.912242)	37.9056
PENN HIGHLANDS ELK	POINT (-78.561462 41.420417)	33.3831
AHN SAINT VINCENT HOSPITAL	POINT (-80.079556 42.111439)	26.8201
CORRY MEMORIAL HOSPITAL	POINT (-79.613097 41.936349)	21.5845
MILLCREEK COMMUNITY HOSPITAL	POINT (-80.092198 42.074475)	38.0187
UPMC HAMOT	POINT (-80.087032 42.13402)	41.1499
PENN HIGHLANDS CONNELLSVILLE	POINT (-79.586138 40.022758)	17.5222
UNIONTOWN HOSPITAL	POINT (-79.739586 39.901986)	25.3978
THE CHAMBERSBURG HOSPITAL DBA WELLSPAN CHAMBERSBURG HOSPITAL	POINT (-77.645743 39.934958)	42.5763
WELLSPAN HOSPITAL DBA WELLSPAN WAYNESBORO HOSPITAL	POINT (-77.568555 39.75169)	30.1098
FULTON COUNTY MEDICAL CENTER	POINT (-78.006768 39.937215)	28.0288
PENN HIGHLANDS HUNTINGDON	POINT (-78.011342 40.493627)	29.8897
INDIANA REGIONAL MEDICAL CENTER	POINT (-79.156099 40.60723)	32.2156
PENN HIGHLANDS BROOKVILLE	POINT (-79.092739 41.157582)	29.8395
PUNXSUTAWNEY AREA HOSPITAL INC	POINT (-78.998986 40.960611)	30.7743
GEISINGER COMMUNITY MEDICAL CENTER	POINT (-75.64607 41.400212)	35.5338
LEHIGH VALLEY HOSPITAL -DICKSON CITY	POINT (-75.632796 41.453271)	17.6219
REGIONAL HOSPITAL OF SCRANTON	POINT (-75.653637 41.412354)	31.8887
PENN STATE HEALTH LANCASTER MEDICAL CENTER	POINT (-76.383996 40.083285)	20.3008
THE LANCASTER GENERAL HOSPITAL	POINT (-76.304303 40.04769)	32.9902
UPMC LITITZ	POINT (-76.311861 40.131943)	23.9527
WELLSPAN EPHRATA COMMUNITY HOSPITAL	POINT (-76.182165 40.18707)	49.8404
UPMC JAMESON	POINT (-80.35593 41.0489)	16.5856
WELLSPAN GOOD SAMARITAN HOSPITAL	POINT (-76.416319 40.336558)	16.6763
ST. LUKE'S HOSPITAL BETHLEHEM	POINT (-75.393687 40.608944)	25.4969
GEISINGER WYOMING VALLEY MEDICAL CENTER	POINT (-75.880715 41.245887)	37.8735
LEHIGH VALLEY HOSPITAL HAZLETON	POINT (-75.984733 40.955949)	4.45485
WILKES-BARRE GENERAL HOSPITAL	POINT (-75.867131 41.258231)	30.1305
GEISINGER JERSEY SHORE HOSPITAL	POINT (-77.268463 41.202424)	20.036
GEISINGER MEDICAL CENTER MUNCY	POINT (-76.806183 41.239922)	18.9782
UNIVERSITY OF PITTSBURGH MEDICAL CENTER MUNCY	POINT (-76.774856 41.209527)	43.0031
UPMC WILLIAMSPORT	POINT (-77.015441 41.246825)	29.9585
UNIVERSITY OF PITTSBURGH MEDICAL CENTER KANE	POINT (-78.816965 41.671885)	24.8728
EDGEWOOD SURGICAL HOSPITAL	POINT (-80.418016 41.331014)	37.4919
GROVE CITY MEDICAL CENTER D/B/A GROVE CITY HOSPITAL	POINT (-80.08503 41.170995)	38.6437
SHARON REGIONAL MEDICAL CENTER	POINT (-80.495926 41.232637)	19.9495
UPMC HORIZON	POINT (-80.46953 41.210499)	23.3868
GEISINGER LEWISTOWN HOSPITAL	POINT (-77.568132 40.617583)	46.3496
LEHIGH VALLEY HOSPITAL - POCONO	POINT (-75.174255 40.992025)	47.6972
ST. LUKE'S HOSPITAL MONROE CAMPUS	POINT (-75.260798 40.997493)	82.4426
EINSTEIN MEDICAL CENTER MONTGOMERY	POINT (-75.366719 40.125405)	1.66176
HOLY REDEEMER HOSPITAL	POINT (-75.082431 40.110355)	47.0274
JEFFERSON ABINGTON HOSPITAL	POINT (-75.119838 40.119458)	29.4382
JEFFERSON LANSDALE HOSPITAL	POINT (-75.270794 40.250867)	26.53
PHYSICIANS CARE SURGICAL HOSPITAL	POINT (-75.553381 40.215886)	72.2472
POTTSTOWN HOSPITAL, LLC	POINT (-75.61187 40.243404)	24.6076
SUBURBAN COMMUNITY HOSPITAL	POINT (-75.316058 40.140212)	35.3661
ST. LUKE'S HOSPITAL- ANDERSON CAMPUS	POINT (-75.28868 40.649349)	64.6638
ST. LUKE'S HOSPITAL - EASTON CAMPUS	POINT (-75.242596 40.687056)	13.5996
ALBERT EINSTEIN MEDICAL CENTER	POINT (-74.983123 40.071725)	26.9324
JEFFERSON HEALTH - NORTHEAST	POINT (-74.983123 40.071725)	26.9429
KENSINGTON HOSPITAL	POINT (-75.134677 39.981697)	16.5039
KINDRED HOSPITAL	POINT (-75.097029 40.046066)	7.53165
NAZARETH HOSPITAL	POINT (-75.041225 40.059444)	23.2546
PENNSYLVANIA HOSPITAL	POINT (-75.156042 39.945024)	61.5756
ROXBOROUGH MEMORIAL HOSPITAL	POINT (-75.209001 40.029245)	18.332
TEMPLE HEALTH CHESTNUT HILL HOSPITAL	POINT (-75.212022 40.079647)	31.3035
TEMPLE UNIVERSITY HOSPITAL	POINT (-75.150768 40.005036)	24.4748
THOMAS JEFFERSON UNIVERSITY HOSPITALS, INC.	POINT (-75.158013 39.949574)	83.3139
UPMC COLE	POINT (-77.980181 41.771598)	43.5896
GEISINGER ST. LUKE'S	POINT (-76.091713 40.640966)	14.9895
LEHIGH VALLEY HOSPITAL - SCHUYLKILL	POINT (-76.1885 40.690729)	13.9313
ST. LUKE'S MINERS MEMORIAL HOSPITAL	POINT (-75.914496 40.821241)	24.4156
CHAN SOON-SHIONG MEDICAL CENTER AT WINDBER	POINT (-78.83695 40.242651)	27.1652
DLP CONEMAUGH MEYERSDALE MEDICAL CENTER	POINT (-79.025796 39.808917)	17.0997
UPMC SOMERSET	POINT (-79.077496 40.007339)	26.2934
BARNES-KASSON COUNTY HOSPITAL	POINT (-75.592716 41.94669)	14.1238
ENDLESS MOUNTAINS HEALTH SYSTEMS, INC.	POINT (-75.836372 41.83785)	18.4624
UNIVERSITY OF PITTSBURGH MEDICAL CENTER WELLSBORO	POINT (-77.300327 41.744832)	25.7774
EVANGELICAL COMMUNITY HOSPITAL	POINT (-76.888256 40.97957)	50.0603
UPMC NORTHWEST	POINT (-79.70035 41.361281)	27.477
WARREN GENERAL HOSPITAL	POINT (-79.154774 41.843253)	21.9504
AHN CANONSBURG HOSPITAL	POINT (-80.190621 40.245967)	53.2034
PENN HIGHLANDS MON VALLEY	POINT (-79.911257 40.181165)	31.4239
WASHINGTON HOSPITAL	POINT (-80.245528 40.183427)	40.8351
WAYNE MEMORIAL HOSPITAL	POINT (-75.26016 41.576427)	53.7327
AHN EMERUS WESTMORELAND NEIGHBORHOOD HOSPITAL	POINT (-79.600713 40.310886)	7.846
EXCELA HEALTH FRICK HOSPITAL	POINT (-79.544312 40.162262)	28.9642
EXCELA HEALTH WESTMORELAND REGIONAL HOSPITAL	POINT (-79.555103 40.300789)	23.1298
UPMC HANOVER	POINT (-76.982242 39.8086)	17.8498
UPMC MEMORIAL	POINT (-76.768834 39.982245)	40.1799
WELLSPAN SURGERY & REHABILITATION HOSPITAL	POINT (-76.716606 39.924707)	22.5406
WELLSPAN YORK HOSPITAL	POINT (-76.716861 39.924395)	23.0702
ENCOMPASS HEALTH REHABILITATION HOSPITAL OF SEWICKLEY	POINT (-80.20326 40.576372)	32.8372
SELECT SPECIALTY HOSPITAL-PITTSBURGH/UPMC, INC.	POINT (-79.961439 40.441557)	55.8235
SELECT SPECIALTY HOSPITAL -MCKEESPORT, INC.	POINT (-79.961439 40.441557)	55.8235
SOUTHWOOD PSYCHIATRIC HOSPITAL	POINT (-80.11264 40.321298)	25.1216
THE CHILDREN'S HOME OF PITTSBURGH	POINT (-79.937677 40.464118)	52.6858
UNIVERSITY OF PITTSBURGH MEDICAL CENTER CHILDREN'S HOSPITAL OF PITTSBURGH	POINT (-79.95282 40.467609)	48.8654
UNIVERSITY OF PITTSBURGH MEDICAL CENTER MAGEE-WOMENS HOSPITAL	POINT (-79.962756 40.436572)	63.3841
ENCOMPASS HEALTH REHABILITATION HOSPITAL OF READING LLC	POINT (-75.924904 40.288604)	21.6539
HAVEN BEHAVIORAL HOSPITAL OF EASTERN PENNSYLVANIA	POINT (-75.925614 40.338101)	18.845
TOWER BEHAVIORAL HEALTH	POINT (-75.972864 40.374144)	9.68156
WERNERSVILLE STATE HOSPITAL	POINT (-76.107076 40.330508)	8.13382
ENCOMPASS HEALTH REHABILITATION HOSPITAL OF ALTOONA, LLC	POINT (-78.391516 40.49645)	25.7076
FOUNDATIONS BEHAVIORAL HEALTH	POINT (-75.155196 40.300847)	68.2038
ST. MARY REHABILITATION HOSPITAL	POINT (-74.933711 40.200694)	33.2988
SELECT SPECIALTY HOSPITAL JOHNSTOWN	POINT (-78.920817 40.32589)	48.4467
ENCOMPASS HEALTH REHABILITATION HOSPITAL OF NITTANY VALLEY	POINT (-77.779823 40.911352)	66.8011
THE MEADOWS PSYCHIATRIC CENTER	POINT (-77.651438 40.848838)	48.6573
MAIN LINE HOSPITAL BRYN MAWR REHABILITATION	POINT (-75.529692 40.010653)	27.6675
MALVERN BEHAVIORAL HEALTH	POINT (-75.169855 39.925996)	26.6502
SAINT JOHN VIANNEY HOSPITAL	POINT (-75.704551 40.011715)	11.8415
CLARION PSYCHIATRIC CENTER	POINT (-79.39805 41.193608)	41.2548
BUCKTAIL MEDICAL CENTER	POINT (-77.737127 41.327893)	141.062
ENCOMPASS HEALTH REHABILITATION HOSPITAL OF MECHANICSBURG LLC	POINT (-76.973946 40.211192)	103.317
PENN STATE HERSHEY REHABILITATION, LLC D/B/A PENN STATE HEALTH REHABILITATION HOSPITAL	POINT (-76.686917 40.272697)	59.9244
PENNSYLVANIA PSYCHIATRIC INSTITUTE	POINT (-76.898367 40.286313)	16.5305
SELECT SPECIALTY HOSPITAL CENTRAL PENNSYLVANIA HARRISBURG	POINT (-76.880393 40.25794)	51.8999
ENCOMPASS HEALTH REHABILITATION HOSPITAL OF ERIE	POINT (-80.084481 42.133983)	32.343
SELECT SPECIALTY HOSPITAL ERIE	POINT (-80.087769 42.123308)	28.1627
ROXBURY TREATMENT CENTER	POINT (-77.537186 40.055863)	92.983
ALLIED SERVICES INSTITUTE OF REHABILITATION MEDICINE	POINT (-75.677397 41.447002)	16.0808
CLARKS SUMMIT STATE HOSPITAL	POINT (-75.736198 41.481327)	1.9245
LANCASTER BEHAVIORAL HEALTH HOSPITAL	POINT (-76.315398 40.049811)	21.4825
LANCASTER REHABILITATION HOSPITAL	POINT (-76.351733 40.062174)	40.7083
PHILHAVEN HOSPITAL	POINT (-76.414783 40.336056)	0.0994863
GOOD SHEPHERD REHABILITATION NETWWORK	POINT (-75.413472 40.540345)	12.5617
JOHN HEINZ INSTITUTE OF REHABILITATION MEDICINE	POINT (-75.854363 41.246427)	33.3615
PAM HEALTH SPECIALTY HOSPITAL OF WILKES BARRE	POINT (-75.867723 41.257733)	20.1165
AVENUES RECOVERY MEDICAL CENTER AT VALLEY FORGE LLC	POINT (-75.366936 40.159055)	40.7437
BROOKE GLEN BEHAVIORAL HOSPITAL	POINT (-75.215776 40.134726)	29.1133
EAGLEVILLE HOSPITAL	POINT (-75.414196 40.156249)	77.0546
MONTGOMERY COUNTY EMERGENCY SERVICE	POINT (-75.352117 40.136493)	12.538
THE HORSHAM CLINIC	POINT (-75.189261 40.187553)	18.148
GEISINGER ENCOMPASS HEALTH	POINT (-76.59945 40.971583)	17.5298
BELMONT BEHAVIORAL HOSPITAL	POINT (-75.214872 40.000235)	23.6688
CHILDREN'S HOSPITAL OF PHILADELPHIA & CHILDREN'S SEASHORE HOUSE OF CHILDREN'S HOSPITAL OF PHILADELPHIA	POINT (-75.194034 39.955761)	54.4304
CITY OF PHILADELPHIA D/B/A WILLS EYE HOSPITAL	POINT (-75.155135 39.948001)	61.6043
FAIRMOUNT BEHAVIORAL HEALTH SYSTEM	POINT (-75.221678 40.043367)	20.7996
FRIENDS HOSPITAL	POINT (-75.101502 40.026451)	7.45595
GOOD SHEPHERD PENN PARTNERS SPECIALTY HOSPITAL	POINT (-75.172526 39.94486)	59.7445
HAVEN BEHAVIORAL HOSPITAL OF PHILADELPHIA	POINT (-75.184301 40.011684)	28.0834
HOSPITAL OF FOX CHASE CANCER CENTER	POINT (-75.071226 40.065299)	68.6254
MAGEE REHABILITATION HOSPITAL	POINT (-75.159251 39.948428)	55.4038
SHRINERS HOSPITALS FOR CHILDREN, PHILADELPHIA	POINT (-75.151214 40.007125)	57.4175
ST CHRISTOPHERS HOSPITAL FOR CHILDREN	POINT (-75.125546 40.0059)	13.8171
WARREN STATE HOSPITAL	POINT (-79.155441 41.84314)	22.0507
ADVANCED SURGICAL HOSPITAL	POINT (-80.279331 40.156271)	46.3386
SELECT SPECIALTY HOSPITAL- LAUREL HIGHLANDS, INC.	POINT (-79.393995 40.320453)	38.1253
TORRANCE STATE HOSPITAL	POINT (-79.240542 40.417523)	47.4368
ENCOMPASS HEALTH ACUTE REHABILITATION HOSPITAL OF YORK	POINT (-76.780996 39.980675)	52.5935
OSS ORTHOPEDIC HOSPITAL LLC, DBA OSS HEALTH	POINT (-76.695782 39.917576)	38.2457
