## Supplementary material for "Bridging Theory and Behavior for Healthcare Accessibility Modeling: A Mobility-Driven Revision of the E2SFCA": Data and Results: Assumption 3_Hospitals.xlsx

### Sheet: Sheet1
FACILITY NAME	linear_r2	power_r2	linear_aic	power_aic	linear_b	power_b	linear_b_pval	power_b_pval	best_model
THE GETTYSBURG HOSPITAL D/B/A WELLSPAN GETTYSBURG HOSPITAL	0.020644	0.359473	2172.72	499.064	-0.0178932	-0.377002	0.0361274	3.52851e-22	Power-Law
AHN-ALLEGHENY GENERAL HOSPITAL	0.0148188	0.101568	5113.46	1200.34	-0.00859447	-0.150538	0.00163424	3.27486e-17	Power-Law
AHN JEFFERSON HOSPITAL	0.00711539	0.251267	7533.11	1596.54	-0.0331582	-0.345031	0.0319298	1.8427e-42	Power-Law
ALLEGHENY HEALTH NETWORK WEXFORD HOSPITAL	0.0176271	0.157964	3440.22	830.39	-0.00896281	-0.218799	0.00724359	6.83604e-17	Power-Law
FORBES HOSPITAL	0.00811459	0.170016	4338.52	983.712	-0.0164258	-0.241143	0.0578765	1.18437e-19	Power-Law
HERITAGE VALLEY KENNEDY	4.60426e-05	0.0844057	336.523	87.9147	0.00626992	0.228461	0.971612	0.119358	No Decay
ST. CLAIR MEMORIAL HOSPITAL	0.0115416	0.0952546	2075.68	507.5	-0.00533821	-0.122589	0.0797242	2.66644e-07	Power-Law
UNIVERSITY OF PITTSBURGH MEDICAL CENTER MERCY	0.0156843	0.119038	5101.16	1225.33	-0.00611174	-0.143285	0.000882975	4.69864e-21	Power-Law
UNIVERSITY OF PITTSBURGH MEDICAL CENTER PRESBYTERIAN SHADYSIDE	0.00201926	0.0474373	3134.54	603.243	-0.00676223	-0.0838918	0.425272	9.2466e-05	Power-Law
UNIVSERITY OF PITTSBURGH MEDICAL CENTER MCKEESPORT	0.00585141	0.275767	1496.57	324.383	-0.00933009	-0.275425	0.318589	1.4095e-13	Power-Law
UPMC PASSAVANT HOSPITAL	0.00779682	0.196867	3660.25	778.451	-0.0176948	-0.261071	0.088577	2.01082e-19	Power-Law
UPMC ST. MARGARET	0.000810831	0.0425971	815.445	218.204	-0.000862264	-0.0915936	0.751615	0.0204133	Power-Law
WEST PENN HOSPITAL	0.00664511	0.222677	11183.6	2286.58	-0.0111086	-0.219369	0.00727411	3.80159e-61	Power-Law
ARMSTRONG COUNTY MEMORIAL HOSPITAL	0.0221434	0.371974	3315.04	722.491	-0.0692469	-0.546372	0.0126753	6.46574e-30	Power-Law
HERITAGE VALLEY BEAVER	0.0171001	0.427849	3621.14	676.549	-0.129063	-0.491136	0.0270153	2.65305e-36	Power-Law
PAM HEALTH SPECIALTY HOSPITAL AT HERITAGE VALLEY	0.0147353	0.413284	3191.45	586.169	-0.11018	-0.469123	0.0514702	1.76089e-31	Power-Law
UPMC BEDFORD	0.058685	0.376314	1097.42	285.025	-0.0577538	-0.544291	0.00821787	1.52443e-13	Power-Law
PENN STATE HEALTH ST. JOSEPH	0.00869298	0.294736	2670.99	616.982	-0.0179395	-0.383492	0.126451	4.24744e-22	Power-Law
CONEMAUGH NASON MEDICAL CENTER	0.00783861	0.0066022	338.856	111.43	-0.0351577	-0.0727723	0.629908	0.658427	No Decay
PENN HIGHLANDS TYRONE	0.0438725	0.382314	629.827	118.029	-0.0533819	-0.321041	0.0818142	1.17347e-08	Power-Law
UPMC ALTOONA	0.0129814	0.419687	3801.6	781.898	-0.0256335	-0.376376	0.035458	5.80809e-42	Power-Law
ROBERT PACKER HOSPITAL	0.0142613	0.44502	6614.86	1324.74	-0.0497385	-0.571334	0.00504208	4.35739e-72	Power-Law
TROY COMMUNITY HOSPITAL	0.0153283	0.312977	883.894	198.54	-0.0461876	-0.474686	0.273886	6.8771e-08	Power-Law
DOYLESTOWN HOSPITAL	0.019436	0.196143	1430.75	367.132	-0.00624143	-0.237374	0.0657621	8.40074e-10	Power-Law
GRAND VIEW HOSPITAL	0.00899938	0.221356	2015.27	456.601	-0.0155615	-0.311365	0.169781	5.09042e-13	Power-Law
LOWER BUCKS HOSPITAL	0.00938796	0.297634	2957.58	587.666	-0.0404685	-0.351485	0.122028	2.96395e-21	Power-Law
ROTHMAN ORTHOPAEDIC SPECIALTY HOSPITAL, LLC	0.00409261	0.0941735	1741.48	339.438	-0.00865971	-0.145959	0.388275	2.26523e-05	Power-Law
ST. LUKE'S HOSPITAL - UPPER BUCKS CAMPUS	0.0130519	0.271765	1577.55	399.84	-0.0247248	-0.429583	0.125675	5.30779e-14	Power-Law
ST. MARY MEDICAL CENTER	0.0127312	0.301115	5271.56	1123.09	-0.0246899	-0.356126	0.0128107	1.45888e-39	Power-Law
INDEPENDENCE HEALTH SYSTEM BUTLER MEMORIAL HOSPITAL	0.000244453	0.04619	154.777	45.4007	0.0424631	0.148719	0.954171	0.424089	No Decay
CONEMAUGH MEMORIAL MEDICAL CENTER	0.0391728	0.566683	4558.79	916.272	-0.0486738	-0.510426	5.56831e-05	6.44802e-76	Power-Law
CONEMAUGH MINERS MEDICAL CENTER	0.0141372	0.192537	653.32	135.089	-0.0584829	-0.286017	0.387256	0.000804882	Power-Law
ST. LUKE'S HOSPITAL CARBON CAMPUS	0.0170441	0.251426	674.574	162.335	-0.0256732	-0.32035	0.251464	2.51209e-06	Power-Law
MOUNT NITTANY MEDICAL CENTER	0.0138992	0.379783	6534.2	1273.98	-0.0271489	-0.421115	0.00505642	2.7581e-60	Power-Law
CHESTER COUNTY HOSPITAL	0.0112976	0.271646	4503.7	1006.73	-0.0189543	-0.342724	0.0294071	1.26174e-30	Power-Law
PHOENIXVILLE HOSPITAL	0.0109115	0.290719	6267.3	1402.43	-0.0136903	-0.334645	0.0107175	2.98095e-46	Power-Law
CLARION HOSPITAL	0.0125456	0.330408	7411.45	1264.97	-0.0216764	-0.346505	0.00404604	4.84956e-59	Power-Law
PENN HIGHLANDS DUBOIS	0.0292654	0.544028	4328.38	858.547	-0.0632688	-0.63654	0.0011939	2.45695e-62	Power-Law
GEISINGER BLOOMSBURG HOSPITAL	0.0240924	0.285034	1660.41	348.552	-0.0503327	-0.346112	0.0522454	6.01222e-13	Power-Law
MEADVILLE MEDICAL CENTER	0.0266322	0.538315	3602.73	728.339	-0.0662766	-0.577704	0.00439847	1.9036e-52	Power-Law
TITUSVILLE AREA HOSPITAL	0.0184523	0.33894	921.198	224.914	-0.0235558	-0.42645	0.212369	4.11335e-09	Power-Law
PENN STATE HEALTH HOLY SPIRIT MEDICAL CENTER	0.0237223	0.00468301	296.746	66.5342	0.0348653	0.0259375	0.330121	0.666748	No Decay
UPMC CARLISLE	0.000247651	0.00676073	707.006	191.849	0.0100598	-0.0750743	0.906664	0.539476	No Decay
MILTON S. HERSHEY MEDICAL CENTER	0.0131739	0.0468321	344.223	87.9258	-0.0854342	-0.153341	0.498759	0.198275	No Decay
UNIVERSITY OF PITTSBURGH MEDICAL CENTER PINNACLE HOSPITALS	0.00633608	0.350016	6834.4	1169.02	-0.0287078	-0.295353	0.0600049	4.45412e-54	Power-Law
CROZER CHESTER MEDICAL CENTER	0.045399	0.100056	523.096	119.885	-0.186502	-0.143721	0.0909438	0.0108841	Power-Law
DELAWARE COUNTY MEMORIAL HOSPITAL	0.0118862	0.140571	3159.78	628.166	-0.0119437	-0.144573	0.0458305	1.17843e-12	Power-Law
MERCY FITZGERALD	0.012596	0.293366	9918.04	2336.53	-0.0180374	-0.332955	0.000389711	6.22041e-77	Power-Law
RIDDLE HOSPITAL	0.010986	0.248891	13135.5	2706.5	-0.0278143	-0.32069	0.000370345	2.11904e-73	Power-Law
PENN HIGHLANDS ELK	0.00573571	0.107192	103.142	27.8593	-0.0386545	-0.159705	0.824849	0.325692	No Decay
AHN SAINT VINCENT HOSPITAL	0.023114	0.300309	4297.44	1041.23	-0.0293681	-0.310645	0.00194607	9.58931e-34	Power-Law
CORRY MEMORIAL HOSPITAL	0.0151581	0.382631	1231.16	274.615	-0.0459577	-0.544239	0.210842	2.04032e-12	Power-Law
MILLCREEK COMMUNITY HOSPITAL	0.0464495	0.605009	6662.98	1318.18	-0.0403414	-0.499807	9.07626e-08	2.48629e-123	Power-Law
UPMC HAMOT	0.0381436	0.48769	8437.65	1617.74	-0.0770599	-0.440483	1.7589e-07	4.78518e-104	Power-Law
PENN HIGHLANDS CONNELLSVILLE	0.0198802	0.378907	1162.63	238.319	-0.115878	-0.428354	0.159605	7.38276e-12	Power-Law
UNIONTOWN HOSPITAL	0.0442784	0.503479	3615.21	791.961	-0.0695947	-0.55477	0.00015308	4.02551e-50	Power-Law
THE CHAMBERSBURG HOSPITAL DBA WELLSPAN CHAMBERSBURG HOSPITAL	0.018384	0.484066	4524.75	869.488	-0.042251	-0.483193	0.0083005	5.47081e-56	Power-Law
WELLSPAN HOSPITAL DBA WELLSPAN WAYNESBORO HOSPITAL	0.0131039	0.398738	2471.34	533.178	-0.030864	-0.453077	0.0988594	1.18342e-24	Power-Law
FULTON COUNTY MEDICAL CENTER	0.0238493	0.302982	773.47	191.825	-0.0415918	-0.456599	0.195233	5.46679e-07	Power-Law
PENN HIGHLANDS HUNTINGDON	3.74862e-05	0.0172067	225.841	46.6794	0.017399	0.0838435	0.980764	0.603884	No Decay
INDIANA REGIONAL MEDICAL CENTER	0.01507	0.393733	3953.36	850.705	-0.0398887	-0.514799	0.0266666	4.34759e-37	Power-Law
PENN HIGHLANDS BROOKVILLE	0.029517	0.313744	1147.41	239.618	-0.102325	-0.39606	0.0977702	4.35876e-09	Power-Law
PUNXSUTAWNEY AREA HOSPITAL INC	0.0299162	0.396111	1499.43	345.367	-0.0366346	-0.478348	0.0456599	3.80444e-16	Power-Law
GEISINGER COMMUNITY MEDICAL CENTER	0.0125543	0.308102	4233.3	974.293	-0.0138244	-0.291678	0.021173	1.48522e-35	Power-Law
LEHIGH VALLEY HOSPITAL -DICKSON CITY	0.0119279	0.0810041	1070.45	268.461	-0.0195073	-0.147967	0.202262	0.000716266	Power-Law
REGIONAL HOSPITAL OF SCRANTON	0.0228821	0.499253	5713.97	1164.42	-0.0305792	-0.409227	0.000632368	7.14017e-78	Power-Law
PENN STATE HEALTH LANCASTER MEDICAL CENTER	0.0225119	0.166164	115.298	22.7981	0.206621	0.2228	0.641623	0.188402	No Decay
THE LANCASTER GENERAL HOSPITAL	0.0114197	0.45382	6473.39	1300.57	-0.0227512	-0.388947	0.00988334	3.29701e-78	Power-Law
UPMC LITITZ	0.0158097	0.213098	1983.15	353.782	-0.0317928	-0.260218	0.0847124	2.29944e-11	Power-Law
WELLSPAN EPHRATA COMMUNITY HOSPITAL	0.017965	0.346668	5334.42	1115.92	-0.0254792	-0.354489	0.00356492	2.776e-45	Power-Law
UPMC JAMESON	0.0997779	0.0870797	116.98	22.5688	-0.0705464	-0.116999	0.293085	0.32768	No Decay
WELLSPAN GOOD SAMARITAN HOSPITAL	0.0207116	0.478053	1772.4	390.891	-0.0385505	-0.417368	0.0559964	1.69718e-26	Power-Law
ST. LUKE'S HOSPITAL BETHLEHEM	0.00453999	0.213425	4351.88	891.009	-0.0138176	-0.23951	0.165579	7.39938e-24	Power-Law
GEISINGER WYOMING VALLEY MEDICAL CENTER	0.00785065	0.361153	3228.27	692.827	-0.00659033	-0.276529	0.10138	4.72508e-35	Power-Law
LEHIGH VALLEY HOSPITAL HAZLETON	0.0450444	0.23119	203.754	47.2058	-0.179849	-0.210955	0.278249	0.00959596	Power-Law
WILKES-BARRE GENERAL HOSPITAL	0.0177659	0.431276	5131.17	1121.26	-0.0197091	-0.393336	0.00357537	4.53935e-60	Power-Law
GEISINGER JERSEY SHORE HOSPITAL	0.0118635	0.405952	1038.86	217.04	-0.0289037	-0.409633	0.290804	2.97296e-12	Power-Law
GEISINGER MEDICAL CENTER MUNCY	0.0344858	0.204483	481.283	112.872	-0.0263576	-0.304059	0.148437	0.000224499	Power-Law
UNIVERSITY OF PITTSBURGH MEDICAL CENTER MUNCY	0.0284085	0.405384	3383.05	673.707	-0.0424193	-0.432933	0.00248672	8.8747e-38	Power-Law
UPMC WILLIAMSPORT	0.0209055	0.462736	3115.81	619.328	-0.0527897	-0.402998	0.0162254	7.65495e-39	Power-Law
UNIVERSITY OF PITTSBURGH MEDICAL CENTER KANE	0.0376254	0.520519	828.034	152.221	-0.125611	-0.606751	0.115757	5.6869e-12	Power-Law
EDGEWOOD SURGICAL HOSPITAL	0.0163719	0.043972	596.539	91.4277	-0.0850389	-0.107153	0.380945	0.148148	No Decay
GROVE CITY MEDICAL CENTER D/B/A GROVE CITY HOSPITAL	0.0258475	0.294817	1656.17	353.433	-0.0264837	-0.334537	0.0335521	8.31505e-15	Power-Law
SHARON REGIONAL MEDICAL CENTER	0.0264743	0.396988	1968.27	406.216	-0.0463216	-0.343239	0.0237696	9.53261e-23	Power-Law
UPMC HORIZON	0.0253045	0.359427	2118.82	496.546	-0.0286024	-0.376756	0.0201923	3.55551e-22	Power-Law
GEISINGER LEWISTOWN HOSPITAL	0.0185131	0.422564	2136.39	496.447	-0.0111206	-0.452389	0.041903	2.7518e-28	Power-Law
LEHIGH VALLEY HOSPITAL - POCONO	0.0357868	0.278128	766.419	178.719	-0.0233761	-0.242365	0.0848111	2.54644e-07	Power-Law
ST. LUKE'S HOSPITAL MONROE CAMPUS	0.0179669	0.264429	5313.68	1104.3	-0.0113775	-0.29854	0.0013383	8.56378e-40	Power-Law
EINSTEIN MEDICAL CENTER MONTGOMERY	0.0192963	0.0188605	22.8524	8.50856	0.722282	-0.0840029	0.91128	0.912294	No Decay
HOLY REDEEMER HOSPITAL	0.010993	0.216445	7427.98	1578.48	-0.0142573	-0.225329	0.00555896	8.84484e-39	Power-Law
JEFFERSON ABINGTON HOSPITAL	0.00727049	0.121961	4529.98	1054.31	-0.0057023	-0.1896	0.0476534	6.20701e-17	Power-Law
JEFFERSON LANSDALE HOSPITAL	0.0139074	0.319427	3821.59	818.198	-0.0211862	-0.351527	0.0250446	7.41967e-32	Power-Law
PHYSICIANS CARE SURGICAL HOSPITAL	0.00269827	0.127858	1544.27	254.921	-0.0102709	-0.146651	0.549615	2.06621e-05	Power-Law
POTTSTOWN HOSPITAL, LLC	0.00994498	0.314318	2140.36	477.307	-0.0169468	-0.370986	0.148858	7.29612e-19	Power-Law
SUBURBAN COMMUNITY HOSPITAL	0.0103018	0.236315	3872.25	779.766	-0.0180209	-0.255628	0.0546857	1.08368e-22	Power-Law
ST. LUKE'S HOSPITAL- ANDERSON CAMPUS	0.0181793	0.385784	16435.8	3281	-0.0172234	-0.368546	8.84558e-08	2.52457e-167	Power-Law
ST. LUKE'S HOSPITAL - EASTON CAMPUS	0.00769454	0.32265	1329.26	273.748	-0.0235022	-0.314538	0.317237	1.21884e-12	Power-Law
ALBERT EINSTEIN MEDICAL CENTER	0.00500303	0.194489	4915.88	1026.07	-0.0106189	-0.247345	0.128571	1.86698e-23	Power-Law
JEFFERSON HEALTH - NORTHEAST	0.00500321	0.194047	4915.88	1026.33	-0.010619	-0.247276	0.128564	2.12042e-23	Power-Law
KENSINGTON HOSPITAL	0.0228868	0.262265	749.366	118.083	-0.0699275	-0.197756	0.214659	6.86056e-06	Power-Law
KINDRED HOSPITAL	0.0474687	0.0282675	214	51.6728	-0.539859	-0.0796179	0.356126	0.478602	No Decay
NAZARETH HOSPITAL	0.0072834	0.233967	6308.89	1344.92	-0.013788	-0.267953	0.0366251	1.64631e-36	Power-Law
PENNSYLVANIA HOSPITAL	0.0121143	0.194245	7964.09	1771.66	-0.00296791	-0.148027	0.000245043	9.0891e-54	Power-Law
ROXBOROUGH MEMORIAL HOSPITAL	0.00423669	0.192344	3664.7	726.861	-0.0186686	-0.219835	0.222509	5.01337e-18	Power-Law
TEMPLE HEALTH CHESTNUT HILL HOSPITAL	0.00582091	0.012863	340.663	61.3523	0.00216014	-0.0349618	0.549037	0.372219	No Decay
TEMPLE UNIVERSITY HOSPITAL	0.00608763	0.255755	13832.6	3122.34	-0.0143219	-0.281861	0.00413845	1.70973e-88	Power-Law
THOMAS JEFFERSON UNIVERSITY HOSPITALS, INC.	0.00626829	0.199715	21323.2	4054.38	-0.00659855	-0.167068	0.000262426	1.19051e-104	Power-Law
UPMC COLE	0.0320915	0.406885	1996.59	396.967	-0.0773556	-0.588578	0.0187063	4.94931e-21	Power-Law
GEISINGER ST. LUKE'S	0.0407837	0.138551	625.878	125.504	-0.262371	-0.249369	0.0960988	0.00163582	Power-Law
LEHIGH VALLEY HOSPITAL - SCHUYLKILL	0.0177695	0.252744	745.21	147.024	-0.0786177	-0.28423	0.238479	2.01209e-06	Power-Law
ST. LUKE'S MINERS MEMORIAL HOSPITAL	0.0253293	0.387814	1581.52	345.898	-0.0424981	-0.434464	0.0509503	1.37623e-17	Power-Law
CHAN SOON-SHIONG MEDICAL CENTER AT WINDBER	0.0236204	0.38496	1710.46	320.696	-0.0636305	-0.334707	0.0630932	5.23228e-17	Power-Law
DLP CONEMAUGH MEYERSDALE MEDICAL CENTER	0.0387597	0.085384	224.563	65.3423	-0.4279	-0.205873	0.392348	0.198677	No Decay
UPMC SOMERSET	0.0176	0.427703	1583.36	359	-0.0261402	-0.514066	0.103247	6.53862e-20	Power-Law
BARNES-KASSON COUNTY HOSPITAL	0.068044	0.413686	378.329	82.7764	-0.93964	-0.549189	0.163838	0.000126282	Power-Law
ENDLESS MOUNTAINS HEALTH SYSTEMS, INC.	0.0600511	0.468182	862.148	174.614	-0.184181	-0.580175	0.0295052	3.61333e-12	Power-Law
UNIVERSITY OF PITTSBURGH MEDICAL CENTER WELLSBORO	0.0382027	0.493984	913.382	202.188	-0.074396	-0.601694	0.0784475	1.83429e-13	Power-Law
EVANGELICAL COMMUNITY HOSPITAL	0.0167479	0.423219	6713.42	1355.09	-0.0300856	-0.470457	0.00190843	3.00375e-70	Power-Law
UPMC NORTHWEST	0.0360504	0.482535	1954.97	443.642	-0.0483348	-0.591617	0.0104653	2.10371e-27	Power-Law
WARREN GENERAL HOSPITAL	0.043607	0.564835	1291.78	308.825	-0.0328748	-0.543181	0.0184688	2.45436e-24	Power-Law
AHN CANONSBURG HOSPITAL	0.0126726	0.107797	1568.35	395.85	-0.00519685	-0.181945	0.135747	8.14127e-06	Power-Law
PENN HIGHLANDS MON VALLEY	0.0150688	0.289043	2238.41	510.359	-0.0201412	-0.343383	0.0773264	5.60913e-17	Power-Law
WASHINGTON HOSPITAL	0.0108145	0.321107	3988.68	913.634	-0.0130987	-0.350766	0.044162	3.09722e-33	Power-Law
WAYNE MEMORIAL HOSPITAL	0.025334	0.443076	3309.45	700.62	-0.0232242	-0.454298	0.0046952	1.49194e-41	Power-Law
AHN EMERUS WESTMORELAND NEIGHBORHOOD HOSPITAL	0.0188892	0.0598788	362.07	60.8997	-0.810157	-0.167254	0.485542	0.209483	No Decay
EXCELA HEALTH FRICK HOSPITAL	0.0150161	0.127889	252.93	52.6357	-0.017321	-0.175213	0.542584	0.0670407	No Decay
EXCELA HEALTH WESTMORELAND REGIONAL HOSPITAL	0.0088791	0.35718	3000.42	634.746	-0.0264113	-0.400601	0.115672	1.67774e-28	Power-Law
UPMC HANOVER	0.0325964	0.44353	1848	368.475	-0.122445	-0.40978	0.018824	5.10121e-23	Power-Law
UPMC MEMORIAL	0.0148783	0.284659	2449.49	588.217	-0.00609553	-0.283775	0.0410307	4.49145e-22	Power-Law
WELLSPAN SURGERY & REHABILITATION HOSPITAL	0.0268573	0.247411	2478.07	611.602	-0.0269197	-0.307332	0.00696248	2.78466e-18	Power-Law
WELLSPAN YORK HOSPITAL	0.0289145	0.272027	2688.53	664.92	-0.0304296	-0.331637	0.00386217	2.01495e-21	Power-Law
ENCOMPASS HEALTH REHABILITATION HOSPITAL OF SEWICKLEY	0.00893685	0.0934655	220.443	54.9679	-0.0241721	-0.148975	0.675607	0.166465	No Decay
SELECT SPECIALTY HOSPITAL-PITTSBURGH/UPMC, INC.	0.0110196	0.371068	23824.6	4846.09	-0.0131271	-0.301408	3.22208e-07	1.21576e-239	Power-Law
SELECT SPECIALTY HOSPITAL -MCKEESPORT, INC.	0.0110196	0.371068	23824.6	4846.09	-0.0131271	-0.301408	3.22208e-07	1.21576e-239	Power-Law
SOUTHWOOD PSYCHIATRIC HOSPITAL	0.0479706	0.142558	314.339	81.9834	-0.155288	-0.281709	0.262808	0.0476103	Power-Law
THE CHILDREN'S HOME OF PITTSBURGH	0.0114997	0.134905	2077.9	414.021	-0.00765352	-0.123365	0.104012	8.69029e-09	Power-Law
UNIVERSITY OF PITTSBURGH MEDICAL CENTER CHILDREN'S HOSPITAL OF PITTSBURGH	0.0107418	0.238657	18182.1	3584.51	-0.0244371	-0.24666	2.21134e-05	7.91592e-101	Power-Law
UNIVERSITY OF PITTSBURGH MEDICAL CENTER MAGEE-WOMENS HOSPITAL	0.0146922	0.196615	1509.91	236.015	-0.00430437	-0.110203	0.0811527	1.97995e-11	Power-Law
ENCOMPASS HEALTH REHABILITATION HOSPITAL OF READING LLC	0.0206936	0.0251931	408.131	99.6979	-0.0353993	-0.0786364	0.329335	0.281243	No Decay
HAVEN BEHAVIORAL HOSPITAL OF EASTERN PENNSYLVANIA	0.0150023	0.292754	1225.86	320.676	-0.00842492	-0.233018	0.142195	2.12609e-12	Power-Law
TOWER BEHAVIORAL HEALTH	0.000359508	0.00337756	468.72	107.57	0.0496543	0.047086	0.898218	0.69479	No Decay
WERNERSVILLE STATE HOSPITAL	1	1	-90.3295	-105.028	-4478.36	-151.282			No Decay
ENCOMPASS HEALTH REHABILITATION HOSPITAL OF ALTOONA, LLC	0.00965166	0.218986	585.345	124.12	-0.0155489	-0.201133	0.432582	7.43104e-05	Power-Law
FOUNDATIONS BEHAVIORAL HEALTH	0.00611113	0.0726915	285.647	52.0318	-0.0295916	-0.100704	0.716543	0.202638	No Decay
ST. MARY REHABILITATION HOSPITAL	0.0268256	0.127124	343.084	81.8944	-0.0188583	-0.179326	0.347143	0.0355189	Power-Law
SELECT SPECIALTY HOSPITAL JOHNSTOWN	0.0207587	0.398877	2444.94	473.084	-0.0232747	-0.281992	0.0256108	4.04325e-28	Power-Law
ENCOMPASS HEALTH REHABILITATION HOSPITAL OF NITTANY VALLEY	0.0355018	0.0273738	313.742	82.6821	-0.0322949	-0.0969508	0.336954	0.400132	No Decay
THE MEADOWS PSYCHIATRIC CENTER	0.11004	0.226425	51.8181	7.35844	0.0320229	0.20237	0.349073	0.16449	No Decay
MAIN LINE HOSPITAL BRYN MAWR REHABILITATION	0.00394526	0.0466659	1111.44	237.83	-0.0161964	-0.143763	0.502964	0.0198585	Power-Law
MALVERN BEHAVIORAL HEALTH	0.00933285	0.154776	3166.53	705.378	-0.00583538	-0.149181	0.0520513	1.91997e-16	Power-Law
SAINT JOHN VIANNEY HOSPITAL	0.0707475	0.308903	449.65	101.757	-0.136241	-0.329132	0.056663	1.8914e-05	Power-Law
CLARION PSYCHIATRIC CENTER	0.0467124	0.205913	700.655	133.993	-0.139297	-0.269958	0.0837746	0.000146802	Power-Law
BUCKTAIL MEDICAL CENTER	0.0169946	0.304605	373.251	64.24	-0.0402921	-0.300552	0.508485	0.00232839	Power-Law
ENCOMPASS HEALTH REHABILITATION HOSPITAL OF MECHANICSBURG LLC	0.0498844	0.00102938	643.494	172.643	0.0969316	-0.020906	0.0949087	0.812717	No Decay
PENN STATE HERSHEY REHABILITATION, LLC D/B/A PENN STATE HEALTH REHABILITATION HOSPITAL	0.00672027	0.0913386	1763.9	419.029	-0.00608041	-0.147319	0.248496	1.36492e-05	Power-Law
PENNSYLVANIA PSYCHIATRIC INSTITUTE	0.018156	0.194449	1650.94	396.422	-0.0295054	-0.246947	0.0729356	7.25721e-10	Power-Law
SELECT SPECIALTY HOSPITAL CENTRAL PENNSYLVANIA HARRISBURG	0.0118703	0.484556	11285.4	1908.31	-0.0285246	-0.367131	0.00072585	7.03098e-140	Power-Law
ENCOMPASS HEALTH REHABILITATION HOSPITAL OF ERIE	0.0110645	0.0554296	865.162	241.195	-0.00962882	-0.104013	0.285557	0.0156189	Power-Law
SELECT SPECIALTY HOSPITAL ERIE	0.0177261	0.176731	1663.64	392.877	-0.0212258	-0.186882	0.076447	5.15075e-09	Power-Law
ROXBURY TREATMENT CENTER	0.00220085	0.00147932	276.955	72.4981	-0.034866	-0.0355851	0.835766	0.865062	No Decay
ALLIED SERVICES INSTITUTE OF REHABILITATION MEDICINE	0.00562337	0.131394	603.218	155.407	-0.00732526	-0.201698	0.531282	0.00175344	Power-Law
CLARKS SUMMIT STATE HOSPITAL	-inf		-58.9317	-inf	40.0103	6.63513			No Decay
LANCASTER BEHAVIORAL HEALTH HOSPITAL	0.0388311	0.0728397	903.962	178.278	-0.270121	-0.115254	0.0817421	0.0161546	Power-Law
LANCASTER REHABILITATION HOSPITAL	0.0173152	0.0651328	1288.39	267.063	-0.019303	-0.111444	0.132584	0.00314362	Power-Law
PHILHAVEN HOSPITAL			-inf	-inf	381.958	-1.57626			No Decay
GOOD SHEPHERD REHABILITATION NETWWORK	0.00604575	0.0090017	84.5679	25.9798	-0.1658	-0.0765598	0.854797	0.82317	No Decay
JOHN HEINZ INSTITUTE OF REHABILITATION MEDICINE	0.0160451	0.0777296	1058.22	232.99	-0.0147551	-0.133165	0.202308	0.00434785	Power-Law
PAM HEALTH SPECIALTY HOSPITAL OF WILKES BARRE	0.0177849	0.136024	1782.92	431.186	-0.0218217	-0.197052	0.0610632	8.96687e-08	Power-Law
AVENUES RECOVERY MEDICAL CENTER AT VALLEY FORGE LLC	0.00518464	0.0592739	756.335	141.242	-0.0333745	-0.115493	0.556565	0.043816	Power-Law
BROOKE GLEN BEHAVIORAL HOSPITAL	0.0420826	0.0176334	645.969	93.918	-0.243454	-0.0534586	0.132981	0.333808	No Decay
EAGLEVILLE HOSPITAL	0.00503762	0.174737	2158.73	458.159	-0.00672425	-0.189987	0.291299	7.63368e-11	Power-Law
MONTGOMERY COUNTY EMERGENCY SERVICE	0.0338726	0.0895026	270.377	59.3542	-0.238225	-0.205763	0.400548	0.165515	No Decay
THE HORSHAM CLINIC	0.0589283	0.0509912	327.185	59.3248	-0.352814	-0.14138	0.2045	0.238862	No Decay
GEISINGER ENCOMPASS HEALTH	0.0330705	0.0946503	567.707	150.8	-0.139708	-0.241583	0.171868	0.0188086	Power-Law
BELMONT BEHAVIORAL HOSPITAL	0.00594109	0.0896736	1729.48	409.601	-0.0108913	-0.145986	0.285416	2.21807e-05	Power-Law
CHILDREN'S HOSPITAL OF PHILADELPHIA & CHILDREN'S SEASHORE HOUSE OF CHILDREN'S HOSPITAL OF PHILADELPHIA	0.0216528	0.145915	4796.74	1106.21	-0.00613045	-0.134878	0.000316482	4.15992e-22	Power-Law
CITY OF PHILADELPHIA D/B/A WILLS EYE HOSPITAL	0.00693577	0.109696	9200.93	1873.79	-0.0047785	-0.121298	0.0069051	2.51695e-28	Power-Law
FAIRMOUNT BEHAVIORAL HEALTH SYSTEM	7.39763e-06	0.00541729	621.873	162.031	-0.0130681	-0.0615713	0.985362	0.619073	No Decay
FRIENDS HOSPITAL	0.0204219	0.137306	253.817	50.364	-0.921361	-0.220387	0.536603	0.098216	No Decay
GOOD SHEPHERD PENN PARTNERS SPECIALTY HOSPITAL	0.00913713	0.0997198	1796.69	434.842	-0.00264627	-0.102364	0.13981	5.88451e-07	Power-Law
HAVEN BEHAVIORAL HOSPITAL OF PHILADELPHIA	0.00700412	0.0773432	4591.95	1193.48	-0.00420459	-0.134845	0.0389523	2.80238e-12	Power-Law
HOSPITAL OF FOX CHASE CANCER CENTER	0.00600538	0.0779826	842.586	186.621	-0.0130647	-0.114116	0.505804	0.0145681	Power-Law
MAGEE REHABILITATION HOSPITAL	0.00696116	0.157955	1308.98	280.613	-0.0022232	-0.117697	0.264142	3.02824e-08	Power-Law
SHRINERS HOSPITALS FOR CHILDREN, PHILADELPHIA	0.00394725	0.0110634	1855.48	439.921	-0.00479215	-0.0369385	0.359267	0.124157	No Decay
ST CHRISTOPHERS HOSPITAL FOR CHILDREN	0.131728	0.161475	89.626	18.8138	-0.76503	-0.2047	0.376882	0.323731	No Decay
WARREN STATE HOSPITAL	0.0392739	0.561923	2173.95	463.914	-0.0802254	-0.619203	0.00716156	2.85837e-34	Power-Law
ADVANCED SURGICAL HOSPITAL	0.0317981	0.210232	1683.05	351.841	-0.0308432	-0.226653	0.0219317	5.89711e-10	Power-Law
SELECT SPECIALTY HOSPITAL- LAUREL HIGHLANDS, INC.	0.0112222	0.279713	2451.78	536.691	-0.0360313	-0.349903	0.125037	1.32495e-16	Power-Law
TORRANCE STATE HOSPITAL	0.0481474	0.128046	182.49	27.7546	-0.560282	-0.149568	0.47135	0.229963	No Decay
ENCOMPASS HEALTH ACUTE REHABILITATION HOSPITAL OF YORK	0.0178936	0.0597124	585.801	134.759	-0.0150427	-0.0980383	0.295936	0.0535959	No Decay
OSS ORTHOPEDIC HOSPITAL LLC, DBA OSS HEALTH	0.0295504	0.271278	2543.77	573.93	-0.0151573	-0.277942	0.00397785	8.40031e-21	Power-Law
