## Supplementary material for "Bridging Theory and Behavior for Healthcare Accessibility Modeling: A Mobility-Driven Revision of the E2SFCA": Data and Results: Assumption 4.xlsx

### Sheet: Sheet1
FACILITY NAME	a	B
THE GETTYSBURG HOSPITAL D/B/A WELLSPAN GETTYSBURG HOSPITAL	42.7313	-0.377002
AHN-ALLEGHENY GENERAL HOSPITAL	14.9581	-0.150538
AHN JEFFERSON HOSPITAL	42.6105	-0.345031
ALLEGHENY HEALTH NETWORK WEXFORD HOSPITAL	19.2731	-0.218799
FORBES HOSPITAL	19.4787	-0.241143
HERITAGE VALLEY KENNEDY	18.0868	0.228461
ST. CLAIR MEMORIAL HOSPITAL	8.89699	-0.122589
UNIVERSITY OF PITTSBURGH MEDICAL CENTER MERCY	11.4791	-0.143285
UNIVERSITY OF PITTSBURGH MEDICAL CENTER PRESBYTERIAN SHADYSIDE	12.0417	-0.0838918
UNIVSERITY OF PITTSBURGH MEDICAL CENTER MCKEESPORT	19.2247	-0.275425
UPMC PASSAVANT HOSPITAL	25.7984	-0.261071
UPMC ST. MARGARET	7.47988	-0.0915936
WEST PENN HOSPITAL	24.118	-0.219369
ARMSTRONG COUNTY MEMORIAL HOSPITAL	135.4	-0.546372
HERITAGE VALLEY BEAVER	128.199	-0.491136
PAM HEALTH SPECIALTY HOSPITAL AT HERITAGE VALLEY	110.015	-0.469123
UPMC BEDFORD	73.9001	-0.544291
PENN STATE HEALTH ST. JOSEPH	39.3533	-0.383492
CONEMAUGH NASON MEDICAL CENTER	19.3992	-0.0727723
PENN HIGHLANDS TYRONE	38.7978	-0.321041
UPMC ALTOONA	57.0043	-0.376376
ROBERT PACKER HOSPITAL	140.694	-0.571334
TROY COMMUNITY HOSPITAL	67.8607	-0.474686
DOYLESTOWN HOSPITAL	18.6124	-0.237374
GRAND VIEW HOSPITAL	27.6951	-0.311365
LOWER BUCKS HOSPITAL	58.8028	-0.351485
ROTHMAN ORTHOPAEDIC SPECIALTY HOSPITAL, LLC	32.0626	-0.145959
ST. LUKE'S HOSPITAL - UPPER BUCKS CAMPUS	25.8333	-0.429583
ST. MARY MEDICAL CENTER	53.5754	-0.356126
INDEPENDENCE HEALTH SYSTEM BUTLER MEMORIAL HOSPITAL	19.6109	0.148719
CONEMAUGH MEMORIAL MEDICAL CENTER	108.483	-0.510426
CONEMAUGH MINERS MEDICAL CENTER	107.389	-0.286017
ST. LUKE'S HOSPITAL CARBON CAMPUS	28.4984	-0.32035
MOUNT NITTANY MEDICAL CENTER	79.3347	-0.421115
CHESTER COUNTY HOSPITAL	46.1599	-0.342724
PHOENIXVILLE HOSPITAL	32.6532	-0.334645
CLARION HOSPITAL	57.9707	-0.346505
PENN HIGHLANDS DUBOIS	265.726	-0.63654
GEISINGER BLOOMSBURG HOSPITAL	66.5782	-0.346112
MEADVILLE MEDICAL CENTER	138.066	-0.577704
TITUSVILLE AREA HOSPITAL	73.4412	-0.42645
PENN STATE HEALTH HOLY SPIRIT MEDICAL CENTER	11.8042	0.0259375
UPMC CARLISLE	20.1298	-0.0750743
MILTON S. HERSHEY MEDICAL CENTER	17.5066	-0.153341
UNIVERSITY OF PITTSBURGH MEDICAL CENTER PINNACLE HOSPITALS	57.9617	-0.295353
CROZER CHESTER MEDICAL CENTER	14.9896	-0.143721
DELAWARE COUNTY MEMORIAL HOSPITAL	23.8349	-0.144573
MERCY FITZGERALD	27.6207	-0.332955
RIDDLE HOSPITAL	56.9138	-0.32069
PENN HIGHLANDS ELK	49.3488	-0.159705
AHN SAINT VINCENT HOSPITAL	38.3402	-0.310645
CORRY MEMORIAL HOSPITAL	108.927	-0.544239
MILLCREEK COMMUNITY HOSPITAL	105.049	-0.499807
UPMC HAMOT	137.03	-0.440483
PENN HIGHLANDS CONNELLSVILLE	67.0533	-0.428354
UNIONTOWN HOSPITAL	120.624	-0.55477
THE CHAMBERSBURG HOSPITAL DBA WELLSPAN CHAMBERSBURG HOSPITAL	99.653	-0.483193
WELLSPAN HOSPITAL DBA WELLSPAN WAYNESBORO HOSPITAL	66.6325	-0.453077
FULTON COUNTY MEDICAL CENTER	61.768	-0.456599
PENN HIGHLANDS HUNTINGDON	52.8178	0.0838435
INDIANA REGIONAL MEDICAL CENTER	114.638	-0.514799
PENN HIGHLANDS BROOKVILLE	135.646	-0.39606
PUNXSUTAWNEY AREA HOSPITAL INC	99.9669	-0.478348
GEISINGER COMMUNITY MEDICAL CENTER	26.041	-0.291678
LEHIGH VALLEY HOSPITAL -DICKSON CITY	11.232	-0.147967
REGIONAL HOSPITAL OF SCRANTON	65.5257	-0.409227
PENN STATE HEALTH LANCASTER MEDICAL CENTER	19.4921	0.2228
THE LANCASTER GENERAL HOSPITAL	50.4633	-0.388947
UPMC LITITZ	67.9338	-0.260218
WELLSPAN EPHRATA COMMUNITY HOSPITAL	54.894	-0.354489
UPMC JAMESON	41.4896	-0.116999
WELLSPAN GOOD SAMARITAN HOSPITAL	32.9968	-0.417368
ST. LUKE'S HOSPITAL BETHLEHEM	20.5803	-0.23951
GEISINGER WYOMING VALLEY MEDICAL CENTER	18.4679	-0.276529
LEHIGH VALLEY HOSPITAL HAZLETON	12.9054	-0.210955
WILKES-BARRE GENERAL HOSPITAL	56.9165	-0.393336
GEISINGER JERSEY SHORE HOSPITAL	66.043	-0.409633
GEISINGER MEDICAL CENTER MUNCY	25.8303	-0.304059
UNIVERSITY OF PITTSBURGH MEDICAL CENTER MUNCY	68.2608	-0.432933
UPMC WILLIAMSPORT	64.2998	-0.402998
UNIVERSITY OF PITTSBURGH MEDICAL CENTER KANE	305.328	-0.606751
EDGEWOOD SURGICAL HOSPITAL	123.085	-0.107153
GROVE CITY MEDICAL CENTER D/B/A GROVE CITY HOSPITAL	46.0878	-0.334537
SHARON REGIONAL MEDICAL CENTER	43.3227	-0.343239
UPMC HORIZON	40.6567	-0.376756
GEISINGER LEWISTOWN HOSPITAL	44.3569	-0.452389
LEHIGH VALLEY HOSPITAL - POCONO	21.3157	-0.242365
ST. LUKE'S HOSPITAL MONROE CAMPUS	26.9813	-0.29854
EINSTEIN MEDICAL CENTER MONTGOMERY	12.6522	-0.0840029
HOLY REDEEMER HOSPITAL	26.2158	-0.225329
JEFFERSON ABINGTON HOSPITAL	17.5355	-0.1896
JEFFERSON LANSDALE HOSPITAL	53.1631	-0.351527
PHYSICIANS CARE SURGICAL HOSPITAL	31.9398	-0.146651
POTTSTOWN HOSPITAL, LLC	40.6362	-0.370986
SUBURBAN COMMUNITY HOSPITAL	41.8202	-0.255628
ST. LUKE'S HOSPITAL- ANDERSON CAMPUS	51.2723	-0.368546
ST. LUKE'S HOSPITAL - EASTON CAMPUS	31.768	-0.314538
ALBERT EINSTEIN MEDICAL CENTER	29.9252	-0.247345
JEFFERSON HEALTH - NORTHEAST	29.9359	-0.247276
KENSINGTON HOSPITAL	73.4719	-0.197756
KINDRED HOSPITAL	28.8601	-0.0796179
NAZARETH HOSPITAL	32.7086	-0.267953
PENNSYLVANIA HOSPITAL	8.85712	-0.148027
ROXBOROUGH MEMORIAL HOSPITAL	18.8523	-0.219835
TEMPLE HEALTH CHESTNUT HILL HOSPITAL	6.92324	-0.0349618
TEMPLE UNIVERSITY HOSPITAL	22.2657	-0.281861
THOMAS JEFFERSON UNIVERSITY HOSPITALS, INC.	18.3733	-0.167068
UPMC COLE	194.211	-0.588578
GEISINGER ST. LUKE'S	46.6023	-0.249369
LEHIGH VALLEY HOSPITAL - SCHUYLKILL	36.2482	-0.28423
ST. LUKE'S MINERS MEMORIAL HOSPITAL	66.2379	-0.434464
CHAN SOON-SHIONG MEDICAL CENTER AT WINDBER	76.2295	-0.334707
DLP CONEMAUGH MEYERSDALE MEDICAL CENTER	41.795	-0.205873
UPMC SOMERSET	71.5186	-0.514066
BARNES-KASSON COUNTY HOSPITAL	152.134	-0.549189
ENDLESS MOUNTAINS HEALTH SYSTEMS, INC.	130.1	-0.580175
UNIVERSITY OF PITTSBURGH MEDICAL CENTER WELLSBORO	133.715	-0.601694
EVANGELICAL COMMUNITY HOSPITAL	99.6738	-0.470457
UPMC NORTHWEST	118.842	-0.591617
WARREN GENERAL HOSPITAL	72.555	-0.543181
AHN CANONSBURG HOSPITAL	23.9923	-0.181945
PENN HIGHLANDS MON VALLEY	45.3925	-0.343383
WASHINGTON HOSPITAL	36.8058	-0.350766
WAYNE MEMORIAL HOSPITAL	71.2152	-0.454298
AHN EMERUS WESTMORELAND NEIGHBORHOOD HOSPITAL	106.953	-0.167254
EXCELA HEALTH FRICK HOSPITAL	42.1612	-0.175213
EXCELA HEALTH WESTMORELAND REGIONAL HOSPITAL	40.4004	-0.400601
UPMC HANOVER	56.4822	-0.40978
UPMC MEMORIAL	27.6678	-0.283775
WELLSPAN SURGERY & REHABILITATION HOSPITAL	32.5425	-0.307332
WELLSPAN YORK HOSPITAL	36.2532	-0.331637
ENCOMPASS HEALTH REHABILITATION HOSPITAL OF SEWICKLEY	25.4462	-0.148975
SELECT SPECIALTY HOSPITAL-PITTSBURGH/UPMC, INC.	25.0751	-0.301408
SELECT SPECIALTY HOSPITAL -MCKEESPORT, INC.	25.0751	-0.301408
SOUTHWOOD PSYCHIATRIC HOSPITAL	49.7085	-0.281709
THE CHILDREN'S HOME OF PITTSBURGH	18.234	-0.123365
UNIVERSITY OF PITTSBURGH MEDICAL CENTER CHILDREN'S HOSPITAL OF PITTSBURGH	38.5075	-0.24666
UNIVERSITY OF PITTSBURGH MEDICAL CENTER MAGEE-WOMENS HOSPITAL	10.3689	-0.110203
ENCOMPASS HEALTH REHABILITATION HOSPITAL OF READING LLC	18.4177	-0.0786364
HAVEN BEHAVIORAL HOSPITAL OF EASTERN PENNSYLVANIA	13.5801	-0.233018
TOWER BEHAVIORAL HEALTH	18.7884	0.047086
WERNERSVILLE STATE HOSPITAL	56.1053	-0.239921
ENCOMPASS HEALTH REHABILITATION HOSPITAL OF ALTOONA, LLC	21.6198	-0.201133
FOUNDATIONS BEHAVIORAL HEALTH	117.03	-0.100704
ST. MARY REHABILITATION HOSPITAL	35.7116	-0.179326
SELECT SPECIALTY HOSPITAL JOHNSTOWN	35.4485	-0.281992
ENCOMPASS HEALTH REHABILITATION HOSPITAL OF NITTANY VALLEY	57.205	-0.0969508
THE MEADOWS PSYCHIATRIC CENTER	3.4543	0.20237
MAIN LINE HOSPITAL BRYN MAWR REHABILITATION	26.0538	-0.143763
MALVERN BEHAVIORAL HEALTH	12.7466	-0.149181
SAINT JOHN VIANNEY HOSPITAL	30.9827	-0.329132
CLARION PSYCHIATRIC CENTER	77.3734	-0.269958
BUCKTAIL MEDICAL CENTER	272.637	-0.300552
ENCOMPASS HEALTH REHABILITATION HOSPITAL OF MECHANICSBURG LLC	31.9707	-0.020906
PENN STATE HERSHEY REHABILITATION, LLC D/B/A PENN STATE HEALTH REHABILITATION HOSPITAL	17.1918	-0.147319
PENNSYLVANIA PSYCHIATRIC INSTITUTE	24.0289	-0.246947
SELECT SPECIALTY HOSPITAL CENTRAL PENNSYLVANIA HARRISBURG	56.1617	-0.367131
ENCOMPASS HEALTH REHABILITATION HOSPITAL OF ERIE	8.84839	-0.104013
SELECT SPECIALTY HOSPITAL ERIE	23.8246	-0.186882
ROXBURY TREATMENT CENTER	100.566	-0.0355851
ALLIED SERVICES INSTITUTE OF REHABILITATION MEDICINE	9.84508	-0.201698
CLARKS SUMMIT STATE HOSPITAL	56.1617	6.63513
LANCASTER BEHAVIORAL HEALTH HOSPITAL	85.4396	-0.115254
LANCASTER REHABILITATION HOSPITAL	31.1132	-0.111444
PHILHAVEN HOSPITAL	56.1617	-1.57626
GOOD SHEPHERD REHABILITATION NETWWORK	30.4	-0.0765598
JOHN HEINZ INSTITUTE OF REHABILITATION MEDICINE	37.3054	-0.133165
PAM HEALTH SPECIALTY HOSPITAL OF WILKES BARRE	24.691	-0.197052
AVENUES RECOVERY MEDICAL CENTER AT VALLEY FORGE LLC	37.7369	-0.115493
BROOKE GLEN BEHAVIORAL HOSPITAL	162.442	-0.0534586
EAGLEVILLE HOSPITAL	24.6947	-0.189987
MONTGOMERY COUNTY EMERGENCY SERVICE	118.472	-0.205763
THE HORSHAM CLINIC	134.419	-0.14138
GEISINGER ENCOMPASS HEALTH	20.6066	-0.241583
BELMONT BEHAVIORAL HOSPITAL	13.2696	-0.145986
CHILDREN'S HOSPITAL OF PHILADELPHIA & CHILDREN'S SEASHORE HOUSE OF CHILDREN'S HOSPITAL OF PHILADELPHIA	14.9472	-0.134878
CITY OF PHILADELPHIA D/B/A WILLS EYE HOSPITAL	14.6487	-0.121298
FAIRMOUNT BEHAVIORAL HEALTH SYSTEM	79.227	-0.0615713
FRIENDS HOSPITAL	84.3867	-0.220387
GOOD SHEPHERD PENN PARTNERS SPECIALTY HOSPITAL	8.22587	-0.102364
HAVEN BEHAVIORAL HOSPITAL OF PHILADELPHIA	10.3288	-0.134845
HOSPITAL OF FOX CHASE CANCER CENTER	35.6462	-0.114116
MAGEE REHABILITATION HOSPITAL	7.85999	-0.117697
SHRINERS HOSPITALS FOR CHILDREN, PHILADELPHIA	11.4083	-0.0369385
ST CHRISTOPHERS HOSPITAL FOR CHILDREN	103.774	-0.2047
WARREN STATE HOSPITAL	171.015	-0.619203
ADVANCED SURGICAL HOSPITAL	46.0735	-0.226653
SELECT SPECIALTY HOSPITAL- LAUREL HIGHLANDS, INC.	51.0806	-0.349903
TORRANCE STATE HOSPITAL	428.157	-0.149568
ENCOMPASS HEALTH ACUTE REHABILITATION HOSPITAL OF YORK	22.0673	-0.0980383
OSS ORTHOPEDIC HOSPITAL LLC, DBA OSS HEALTH	35.3757	-0.277942
